# Positive-control Mendelian randomization highlights power constraints in disease-mortality GWAS

**DOI:** 10.64898/2026.05.29.26354472

**Authors:** Chen-Yang Su, Guillaume Butler-Laporte

## Abstract

Yang et al. recently published a systematic comparison of genetic effects on disease susceptibility and disease-specific mortality across nine common diseases and seven biobanks, concluding that susceptibility and survival architectures overlap only modestly. This is an important resource, but we argue that the current mortality genome-wide association studies (GWAS) require explicit power calibration before limited overlap can be interpreted biologically. Using two-sample Mendelian randomization (MR) with positive-control exposures, we show that even a well-powered positive control, body mass index (BMI), instrumented by 855 genome-wide-significant variants, produces a clearly detectable effect for heart failure (HF) mortality, with only weaker evidence for chronic kidney disease (CKD) mortality. However, when BMI instruments were stratified into quartiles by exposure-association strength, the heart failure association remained nominally significant only in the two strongest quartiles and was not significant in the two weakest quartiles. Further, using household income as a weakly instrumented socio-economic contrast has insufficient power to detect moderate effects on any disease mortality outcome. These analyses indicate that current disease mortality GWAS may be insufficiently powered to detect shared effects. In contrast, the same BMI instrument set produced large and directionally coherent effects when applied to case-control GWAS of the matched six diseases, with the HF and prostate cancer associations preserved under a within-family BMI sensitivity analysis, and nominal support for CKD. The HF mortality association was also preserved in a within-family BMI sensitivity analysis. Similarly, genetically proxied household income was associated with HF risk in the case-control GWAS despite null associations with disease-specific mortality, consistent with limited power in the mortality GWAS. These findings indicate that the limited BMI-mortality evidence across several outcomes is unlikely to reflect a weak BMI instrument or dynastic artefacts alone and instead supports limited effective power in current disease-mortality GWAS.
