## Supplementary Table S1 for "Positive-control Mendelian randomization highlights power constraints in disease-mortality GWAS"

### Sheet: SupplementaryTableS1
Supplementary Table S1. Mendelian randomization estimates for BMI and household income exposures against disease-mortality GWAS.
Note: Effect estimates are reported on the log-odds scale, with odds ratios and 95% confidence intervals derived by exponentiation. Heterogeneity statistics, MR-Egger intercept tests, and Steiger directionality results are shown where applicable.
exposure	outcome	method	nSNP	exposure_total_N	outcome_total_N	outcome_cases	outcome_deaths	beta	SE	P	OR	OR_lo_95	OR_hi_95	Qstat	Q_df	Q_P	Egger_intercept	Egger_intercept_SE	Egger_intercept_P	Steiger_correct_causal_dir	Steiger_P
BMI	Alzheimer's disease	Inverse variance weighted	877	681275	11980	11980	4352	0.0214287	0.0582103	0.71278	1.02166	0.9115	1.14513	502.788	876	1	-0.00251489	0.0025132	0.317262	TRUE	5.18e-14
BMI	Alzheimer's disease	MR Egger	877	681275	11980	11980	4352	0.179144	0.168015	0.286611	1.19619	0.860565	1.66272	502.788	876	1	-0.00251489	0.0025132	0.317262	TRUE	5.18e-14
BMI	Alzheimer's disease	Weighted median	877	681275	11980	11980	4352	0.0528889	0.094003	0.573687	1.05431	0.876905	1.26761	502.788	876	1	-0.00251489	0.0025132	0.317262	TRUE	5.18e-14
BMI	Alzheimer's disease	Weighted mode	877	681275	11980	11980	4352	0.0565685	0.183525	0.757978	1.0582	0.738496	1.51631	502.788	876	1	-0.00251489	0.0025132	0.317262	TRUE	5.18e-14
BMI	Alzheimer's disease	Simple mode	877	681275	11980	11980	4352	0.125715	0.293683	0.66871	1.13396	0.637689	2.01644	502.788	876	1	-0.00251489	0.0025132	0.317262	TRUE	5.18e-14
BMI	Chronic kidney disease	Inverse variance weighted	779	681275	32757	32757	1973	0.189312	0.092322	0.0403096	1.20842	1.0084	1.44812	719.314	778	0.934465	-0.00244465	0.00401317	0.542599	TRUE	7.58e-85
BMI	Chronic kidney disease	MR Egger	779	681275	32757	32757	1973	0.343698	0.269734	0.202969	1.41015	0.831121	2.39259	719.314	778	0.934465	-0.00244465	0.00401317	0.542599	TRUE	7.58e-85
BMI	Chronic kidney disease	Weighted median	779	681275	32757	32757	1973	0.172842	0.15899	0.276983	1.18868	0.87042	1.6233	719.314	778	0.934465	-0.00244465	0.00401317	0.542599	TRUE	7.58e-85
BMI	Chronic kidney disease	Weighted mode	779	681275	32757	32757	1973	0.385819	0.318488	0.226108	1.47082	0.787873	2.74575	719.314	778	0.934465	-0.00244465	0.00401317	0.542599	TRUE	7.58e-85
BMI	Chronic kidney disease	Simple mode	779	681275	32757	32757	1973	0.519512	0.565648	0.358675	1.68121	0.554794	5.09461	719.314	778	0.934465	-0.00244465	0.00401317	0.542599	TRUE	7.58e-85
BMI	Colorectal cancer	Inverse variance weighted	779	681275	20434	20434	4051	-0.0355455	0.0690094	0.606496	0.965079	0.842987	1.10485	705.802	778	0.969476	0.000328095	0.00300311	0.913031	TRUE	6.1e-23
BMI	Colorectal cancer	MR Egger	779	681275	20434	20434	4051	-0.0562644	0.20181	0.780473	0.945289	0.636474	1.40394	705.802	778	0.969476	0.000328095	0.00300311	0.913031	TRUE	6.1e-23
BMI	Colorectal cancer	Weighted median	779	681275	20434	20434	4051	-0.11177	0.109583	0.307751	0.89425	0.721406	1.10851	705.802	778	0.969476	0.000328095	0.00300311	0.913031	TRUE	6.1e-23
BMI	Colorectal cancer	Weighted mode	779	681275	20434	20434	4051	-0.224167	0.257156	0.383632	0.799181	0.482781	1.32294	705.802	778	0.969476	0.000328095	0.00300311	0.913031	TRUE	6.1e-23
BMI	Colorectal cancer	Simple mode	779	681275	20434	20434	4051	-0.331798	0.398907	0.405795	0.717632	0.328357	1.5684	705.802	778	0.969476	0.000328095	0.00300311	0.913031	TRUE	6.1e-23
BMI	Heart failure	Inverse variance weighted	855	681275	102063	102063	7902	0.15185	0.0424458	0.000346897	1.16399	1.07107	1.26496	823.041	854	0.771012	-0.00165147	0.00182493	0.36575	TRUE	0
BMI	Heart failure	MR Egger	855	681275	102063	102063	7902	0.255104	0.121739	0.0364214	1.2906	1.01663	1.63839	823.041	854	0.771012	-0.00165147	0.00182493	0.36575	TRUE	0
BMI	Heart failure	Weighted median	855	681275	102063	102063	7902	0.176713	0.0700464	0.0116425	1.19329	1.04021	1.3689	823.041	854	0.771012	-0.00165147	0.00182493	0.36575	TRUE	0
BMI	Heart failure	Weighted mode	855	681275	102063	102063	7902	0.222329	0.1584	0.160802	1.24898	0.915638	1.70368	823.041	854	0.771012	-0.00165147	0.00182493	0.36575	TRUE	0
BMI	Heart failure	Simple mode	855	681275	102063	102063	7902	0.113693	0.255184	0.656048	1.12041	0.679452	1.84754	823.041	854	0.771012	-0.00165147	0.00182493	0.36575	TRUE	0
BMI	Prostate cancer	Inverse variance weighted	877	681275	31668	31668	3496	0.0273114	0.0654366	0.676407	1.02769	0.903983	1.16832	749.841	876	0.999201	0.00147703	0.00282609	0.601356	TRUE	1.4e-102
BMI	Prostate cancer	MR Egger	877	681275	31668	31668	3496	-0.0654259	0.189121	0.729466	0.936668	0.646551	1.35697	749.841	876	0.999201	0.00147703	0.00282609	0.601356	TRUE	1.4e-102
BMI	Prostate cancer	Weighted median	877	681275	31668	31668	3496	0.0961668	0.114725	0.401897	1.10094	0.879243	1.37854	749.841	876	0.999201	0.00147703	0.00282609	0.601356	TRUE	1.4e-102
BMI	Prostate cancer	Weighted mode	877	681275	31668	31668	3496	0.0825318	0.231579	0.721636	1.08603	0.689793	1.70989	749.841	876	0.999201	0.00147703	0.00282609	0.601356	TRUE	1.4e-102
BMI	Prostate cancer	Simple mode	877	681275	31668	31668	3496	0.16566	0.373877	0.657812	1.18017	0.567146	2.45582	749.841	876	0.999201	0.00147703	0.00282609	0.601356	TRUE	1.4e-102
BMI	Stroke	Inverse variance weighted	779	681275	41484	41484	2037	0.0361471	0.0882016	0.681935	1.03681	0.872207	1.23247	776.59	778	0.507523	0.00196367	0.00383371	0.608648	TRUE	2.06e-128
BMI	Stroke	MR Egger	779	681275	41484	41484	2037	-0.087823	0.257599	0.733249	0.915923	0.552823	1.51751	776.59	778	0.507523	0.00196367	0.00383371	0.608648	TRUE	2.06e-128
BMI	Stroke	Weighted median	779	681275	41484	41484	2037	0.146222	0.153113	0.339581	1.15745	0.857376	1.56255	776.59	778	0.507523	0.00196367	0.00383371	0.608648	TRUE	2.06e-128
BMI	Stroke	Weighted mode	779	681275	41484	41484	2037	0.301955	0.288111	0.294941	1.3525	0.768939	2.37894	776.59	778	0.507523	0.00196367	0.00383371	0.608648	TRUE	2.06e-128
BMI	Stroke	Simple mode	779	681275	41484	41484	2037	0.470509	0.48449	0.331779	1.60081	0.619345	4.13757	776.59	778	0.507523	0.00196367	0.00383371	0.608648	TRUE	2.06e-128
BMI_q1_lowest25	Alzheimer's disease	Inverse variance weighted	222	681275	11980	11980	4352	0.0527378	0.0841295	0.530748	1.05415	0.893905	1.24313	128.03	221	1	-0.000158429	0.00470484	0.973168	TRUE	1.97e-20
BMI_q1_lowest25	Alzheimer's disease	MR Egger	222	681275	11980	11980	4352	0.0600465	0.232779	0.796683	1.06189	0.672872	1.6758	128.03	221	1	-0.000158429	0.00470484	0.973168	TRUE	1.97e-20
BMI_q1_lowest25	Alzheimer's disease	Weighted median	222	681275	11980	11980	4352	0.0549159	0.133225	0.68019	1.05645	0.813666	1.37168	128.03	221	1	-0.000158429	0.00470484	0.973168	TRUE	1.97e-20
BMI_q1_lowest25	Alzheimer's disease	Weighted mode	222	681275	11980	11980	4352	-0.00694119	0.224005	0.975308	0.993083	0.640189	1.5405	128.03	221	1	-0.000158429	0.00470484	0.973168	TRUE	1.97e-20
BMI_q1_lowest25	Alzheimer's disease	Simple mode	222	681275	11980	11980	4352	-0.0904497	0.303821	0.766206	0.91352	0.503617	1.65705	128.03	221	1	-0.000158429	0.00470484	0.973168	TRUE	1.97e-20
BMI_q1_lowest25	Chronic kidney disease	Inverse variance weighted	196	681275	32757	32757	1973	0.227906	0.134332	0.0897743	1.25597	0.965234	1.63427	182.519	195	0.729746	0.00444503	0.00745926	0.551932	TRUE	3.19e-71
BMI_q1_lowest25	Chronic kidney disease	MR Egger	196	681275	32757	32757	1973	0.0210206	0.372259	0.955027	1.02124	0.492329	2.11837	182.519	195	0.729746	0.00444503	0.00745926	0.551932	TRUE	3.19e-71
BMI_q1_lowest25	Chronic kidney disease	Weighted median	196	681275	32757	32757	1973	0.172343	0.232041	0.457648	1.18808	0.753929	1.87225	182.519	195	0.729746	0.00444503	0.00745926	0.551932	TRUE	3.19e-71
BMI_q1_lowest25	Chronic kidney disease	Weighted mode	196	681275	32757	32757	1973	0.380997	0.377428	0.314008	1.46374	0.69854	3.06717	182.519	195	0.729746	0.00444503	0.00745926	0.551932	TRUE	3.19e-71
BMI_q1_lowest25	Chronic kidney disease	Simple mode	196	681275	32757	32757	1973	0.323241	0.515549	0.531403	1.3816	0.502965	3.79512	182.519	195	0.729746	0.00444503	0.00745926	0.551932	TRUE	3.19e-71
BMI_q1_lowest25	Colorectal cancer	Inverse variance weighted	196	681275	20434	20434	4051	-0.111477	0.100362	0.266681	0.894512	0.734778	1.08897	165.494	195	0.938543	-0.00208646	0.00558323	0.709035	TRUE	9.4e-34
BMI_q1_lowest25	Colorectal cancer	MR Egger	196	681275	20434	20434	4051	-0.0143138	0.278699	0.959092	0.985788	0.570887	1.70223	165.494	195	0.938543	-0.00208646	0.00558323	0.709035	TRUE	9.4e-34
BMI_q1_lowest25	Colorectal cancer	Weighted median	196	681275	20434	20434	4051	-0.117199	0.165334	0.478409	0.889408	0.64323	1.2298	165.494	195	0.938543	-0.00208646	0.00558323	0.709035	TRUE	9.4e-34
BMI_q1_lowest25	Colorectal cancer	Weighted mode	196	681275	20434	20434	4051	-0.153712	0.28724	0.593166	0.857519	0.48836	1.50573	165.494	195	0.938543	-0.00208646	0.00558323	0.709035	TRUE	9.4e-34
BMI_q1_lowest25	Colorectal cancer	Simple mode	196	681275	20434	20434	4051	0.113816	0.433163	0.793016	1.12055	0.479417	2.61906	165.494	195	0.938543	-0.00208646	0.00558323	0.709035	TRUE	9.4e-34
BMI_q1_lowest25	Heart failure	Inverse variance weighted	218	681275	102063	102063	7902	0.126412	0.0612253	0.0389518	1.13475	1.00643	1.27943	216.552	217	0.495821	-0.00579675	0.0034007	0.0897114	TRUE	0
BMI_q1_lowest25	Heart failure	MR Egger	218	681275	102063	102063	7902	0.39314	0.168029	0.0202112	1.48163	1.06588	2.05953	216.552	217	0.495821	-0.00579675	0.0034007	0.0897114	TRUE	0
BMI_q1_lowest25	Heart failure	Weighted median	218	681275	102063	102063	7902	0.176836	0.0938855	0.0596289	1.19344	0.992846	1.43455	216.552	217	0.495821	-0.00579675	0.0034007	0.0897114	TRUE	0
BMI_q1_lowest25	Heart failure	Weighted mode	218	681275	102063	102063	7902	0.245868	0.176499	0.165035	1.27873	0.904775	1.80725	216.552	217	0.495821	-0.00579675	0.0034007	0.0897114	TRUE	0
BMI_q1_lowest25	Heart failure	Simple mode	218	681275	102063	102063	7902	0.202472	0.253552	0.425429	1.22443	0.744911	2.01261	216.552	217	0.495821	-0.00579675	0.0034007	0.0897114	TRUE	0
BMI_q1_lowest25	Prostate cancer	Inverse variance weighted	222	681275	31668	31668	3496	-0.0419453	0.0946396	0.657614	0.958922	0.796571	1.15436	198.399	221	0.860378	-0.00825714	0.00528614	0.119717	TRUE	1.18e-81
BMI_q1_lowest25	Prostate cancer	MR Egger	222	681275	31668	31668	3496	0.339348	0.261805	0.196268	1.40403	0.840475	2.34547	198.399	221	0.860378	-0.00825714	0.00528614	0.119717	TRUE	1.18e-81
BMI_q1_lowest25	Prostate cancer	Weighted median	222	681275	31668	31668	3496	0.0300245	0.162513	0.853424	1.03048	0.749385	1.41701	198.399	221	0.860378	-0.00825714	0.00528614	0.119717	TRUE	1.18e-81
BMI_q1_lowest25	Prostate cancer	Weighted mode	222	681275	31668	31668	3496	0.0407088	0.258638	0.875076	1.04155	0.627368	1.72917	198.399	221	0.860378	-0.00825714	0.00528614	0.119717	TRUE	1.18e-81
BMI_q1_lowest25	Prostate cancer	Simple mode	222	681275	31668	31668	3496	0.0193902	0.406886	0.962034	1.01958	0.459275	2.26344	198.399	221	0.860378	-0.00825714	0.00528614	0.119717	TRUE	1.18e-81
BMI_q1_lowest25	Stroke	Inverse variance weighted	196	681275	41484	41484	2037	0.0128161	0.128464	0.920531	1.0129	0.787436	1.30292	191.368	195	0.560111	0.00293909	0.00713902	0.681018	TRUE	2.74e-103
BMI_q1_lowest25	Stroke	MR Egger	196	681275	41484	41484	2037	-0.124015	0.356323	0.728188	0.883367	0.439373	1.77603	191.368	195	0.560111	0.00293909	0.00713902	0.681018	TRUE	2.74e-103
BMI_q1_lowest25	Stroke	Weighted median	196	681275	41484	41484	2037	0.111554	0.215421	0.604571	1.11801	0.732954	1.70537	191.368	195	0.560111	0.00293909	0.00713902	0.681018	TRUE	2.74e-103
BMI_q1_lowest25	Stroke	Weighted mode	196	681275	41484	41484	2037	0.252814	0.330479	0.445201	1.28764	0.673731	2.46096	191.368	195	0.560111	0.00293909	0.00713902	0.681018	TRUE	2.74e-103
BMI_q1_lowest25	Stroke	Simple mode	196	681275	41484	41484	2037	0.252814	0.503806	0.616369	1.28764	0.479675	3.45656	191.368	195	0.560111	0.00293909	0.00713902	0.681018	TRUE	2.74e-103
BMI_q2_25to50	Alzheimer's disease	Inverse variance weighted	219	681275	11980	11980	4352	0.000605755	0.124856	0.996129	1.00061	0.783399	1.27804	123.637	218	1	-0.00596149	0.00958591	0.53466	TRUE	0.0103784
BMI_q2_25to50	Alzheimer's disease	MR Egger	219	681275	11980	11980	4352	0.423127	0.69078	0.540825	1.52673	0.394238	5.91242	123.637	218	1	-0.00596149	0.00958591	0.53466	TRUE	0.0103784
BMI_q2_25to50	Alzheimer's disease	Weighted median	219	681275	11980	11980	4352	0.0045253	0.175256	0.9794	1.00454	0.712499	1.41627	123.637	218	1	-0.00596149	0.00958591	0.53466	TRUE	0.0103784
BMI_q2_25to50	Alzheimer's disease	Weighted mode	219	681275	11980	11980	4352	0.0999489	0.509831	0.844759	1.10511	0.406847	3.00181	123.637	218	1	-0.00596149	0.00958591	0.53466	TRUE	0.0103784
BMI_q2_25to50	Alzheimer's disease	Simple mode	219	681275	11980	11980	4352	0.0999489	0.558977	0.858255	1.10511	0.369485	3.30535	123.637	218	1	-0.00596149	0.00958591	0.53466	TRUE	0.0103784
BMI_q2_25to50	Chronic kidney disease	Inverse variance weighted	197	681275	32757	32757	1973	0.267708	0.196283	0.172603	1.30697	0.889579	1.92019	189.822	196	0.610875	-0.0357873	0.0153828	0.0210216	TRUE	1.83e-14
BMI_q2_25to50	Chronic kidney disease	MR Egger	197	681275	32757	32757	1973	2.8128	1.11145	0.0121717	16.6565	1.88582	147.119	189.822	196	0.610875	-0.0357873	0.0153828	0.0210216	TRUE	1.83e-14
BMI_q2_25to50	Chronic kidney disease	Weighted median	197	681275	32757	32757	1973	0.146049	0.273335	0.593119	1.15725	0.677268	1.9774	189.822	196	0.610875	-0.0357873	0.0153828	0.0210216	TRUE	1.83e-14
BMI_q2_25to50	Chronic kidney disease	Weighted mode	197	681275	32757	32757	1973	-1.24112	0.964518	0.199689	0.28906	0.0436488	1.91426	189.822	196	0.610875	-0.0357873	0.0153828	0.0210216	TRUE	1.83e-14
BMI_q2_25to50	Chronic kidney disease	Simple mode	197	681275	32757	32757	1973	-1.28209	0.964637	0.185364	0.277458	0.0418872	1.83786	189.822	196	0.610875	-0.0357873	0.0153828	0.0210216	TRUE	1.83e-14
BMI_q2_25to50	Colorectal cancer	Inverse variance weighted	197	681275	20434	20434	4051	0.00411143	0.146905	0.977673	1.00412	0.7529	1.33916	158.042	196	0.978456	-0.0011206	0.0115681	0.922929	TRUE	1.68e-05
BMI_q2_25to50	Colorectal cancer	MR Egger	197	681275	20434	20434	4051	0.0838705	0.836361	0.920225	1.08749	0.211105	5.60208	158.042	196	0.978456	-0.0011206	0.0115681	0.922929	TRUE	1.68e-05
BMI_q2_25to50	Colorectal cancer	Weighted median	197	681275	20434	20434	4051	-0.1163	0.210325	0.580294	0.890208	0.589467	1.34439	158.042	196	0.978456	-0.0011206	0.0115681	0.922929	TRUE	1.68e-05
BMI_q2_25to50	Colorectal cancer	Weighted mode	197	681275	20434	20434	4051	-0.163808	0.657506	0.803517	0.848905	0.23398	3.07992	158.042	196	0.978456	-0.0011206	0.0115681	0.922929	TRUE	1.68e-05
BMI_q2_25to50	Colorectal cancer	Simple mode	197	681275	20434	20434	4051	-0.247941	0.676863	0.71453	0.780406	0.207092	2.94088	158.042	196	0.978456	-0.0011206	0.0115681	0.922929	TRUE	1.68e-05
BMI_q2_25to50	Heart failure	Inverse variance weighted	214	681275	102063	102063	7902	0.22593	0.0931026	0.0152376	1.25349	1.04441	1.50443	223.003	213	0.305222	-0.00459738	0.00705605	0.515396	TRUE	2.6e-120
BMI_q2_25to50	Heart failure	MR Egger	214	681275	102063	102063	7902	0.551521	0.508338	0.279176	1.73589	0.640939	4.70142	223.003	213	0.305222	-0.00459738	0.00705605	0.515396	TRUE	2.6e-120
BMI_q2_25to50	Heart failure	Weighted median	214	681275	102063	102063	7902	0.188717	0.132635	0.154784	1.2077	0.931232	1.56625	223.003	213	0.305222	-0.00459738	0.00705605	0.515396	TRUE	2.6e-120
BMI_q2_25to50	Heart failure	Weighted mode	214	681275	102063	102063	7902	0.0893388	0.419774	0.831666	1.09345	0.480264	2.48953	223.003	213	0.305222	-0.00459738	0.00705605	0.515396	TRUE	2.6e-120
BMI_q2_25to50	Heart failure	Simple mode	214	681275	102063	102063	7902	0.13134	0.423647	0.756847	1.14036	0.497078	2.61611	223.003	213	0.305222	-0.00459738	0.00705605	0.515396	TRUE	2.6e-120
BMI_q2_25to50	Prostate cancer	Inverse variance weighted	219	681275	31668	31668	3496	0.0423381	0.140338	0.762892	1.04325	0.792371	1.37355	187.831	218	0.931247	-0.00797811	0.0108771	0.464059	TRUE	2.45e-18
BMI_q2_25to50	Prostate cancer	MR Egger	219	681275	31668	31668	3496	0.608183	0.784116	0.438813	1.83709	0.395073	8.54247	187.831	218	0.931247	-0.00797811	0.0108771	0.464059	TRUE	2.45e-18
BMI_q2_25to50	Prostate cancer	Weighted median	219	681275	31668	31668	3496	-0.0794617	0.20453	0.69764	0.923613	0.618572	1.37908	187.831	218	0.931247	-0.00797811	0.0108771	0.464059	TRUE	2.45e-18
BMI_q2_25to50	Prostate cancer	Weighted mode	219	681275	31668	31668	3496	-0.302467	0.634475	0.634039	0.738993	0.21309	2.56281	187.831	218	0.931247	-0.00797811	0.0108771	0.464059	TRUE	2.45e-18
BMI_q2_25to50	Prostate cancer	Simple mode	219	681275	31668	31668	3496	-0.36431	0.648011	0.57456	0.694676	0.195067	2.47389	187.831	218	0.931247	-0.00797811	0.0108771	0.464059	TRUE	2.45e-18
BMI_q2_25to50	Stroke	Inverse variance weighted	197	681275	41484	41484	2037	-0.174442	0.187108	0.351179	0.839926	0.582065	1.21202	188.016	196	0.646194	-0.010064	0.0143595	0.484226	TRUE	2.51e-24
BMI_q2_25to50	Stroke	MR Egger	197	681275	41484	41484	2037	0.539382	1.03554	0.603049	1.71495	0.22531	13.0533	188.016	196	0.646194	-0.010064	0.0143595	0.484226	TRUE	2.51e-24
BMI_q2_25to50	Stroke	Weighted median	197	681275	41484	41484	2037	0.0307815	0.264575	0.907381	1.03126	0.613985	1.73212	188.016	196	0.646194	-0.010064	0.0143595	0.484226	TRUE	2.51e-24
BMI_q2_25to50	Stroke	Weighted mode	197	681275	41484	41484	2037	1.12438	0.786225	0.154279	3.07832	0.659274	14.3735	188.016	196	0.646194	-0.010064	0.0143595	0.484226	TRUE	2.51e-24
BMI_q2_25to50	Stroke	Simple mode	197	681275	41484	41484	2037	1.27264	0.904144	0.160845	3.57026	0.606844	21.005	188.016	196	0.646194	-0.010064	0.0143595	0.484226	TRUE	2.51e-24
BMI_q3_50to75	Alzheimer's disease	Inverse variance weighted	217	681275	11980	11980	4352	-0.023584	0.144167	0.870055	0.976692	0.736275	1.29561	129.074	216	1	-0.00591953	0.0101463	0.560224	TRUE	0.467029
BMI_q3_50to75	Alzheimer's disease	MR Egger	217	681275	11980	11980	4352	0.442958	0.812564	0.586225	1.55731	0.316742	7.65673	129.074	216	1	-0.00591953	0.0101463	0.560224	TRUE	0.467029
BMI_q3_50to75	Alzheimer's disease	Weighted median	217	681275	11980	11980	4352	0.11607	0.201752	0.565082	1.12307	0.756264	1.6678	129.074	216	1	-0.00591953	0.0101463	0.560224	TRUE	0.467029
BMI_q3_50to75	Alzheimer's disease	Weighted mode	217	681275	11980	11980	4352	0.507317	0.590345	0.391097	1.66083	0.522171	5.28247	129.074	216	1	-0.00591953	0.0101463	0.560224	TRUE	0.467029
BMI_q3_50to75	Alzheimer's disease	Simple mode	217	681275	11980	11980	4352	0.429185	0.62221	0.491076	1.53601	0.453688	5.2003	129.074	216	1	-0.00591953	0.0101463	0.560224	TRUE	0.467029
BMI_q3_50to75	Chronic kidney disease	Inverse variance weighted	198	681275	32757	32757	1973	0.133184	0.223529	0.551291	1.14246	0.737174	1.77057	179.224	197	0.813304	-0.00636773	0.0161938	0.694584	TRUE	1.02e-08
BMI_q3_50to75	Chronic kidney disease	MR Egger	198	681275	32757	32757	1973	0.637366	1.30153	0.624889	1.89149	0.147545	24.2485	179.224	197	0.813304	-0.00636773	0.0161938	0.694584	TRUE	1.02e-08
BMI_q3_50to75	Chronic kidney disease	Weighted median	198	681275	32757	32757	1973	0.044517	0.312331	0.88666	1.04552	0.566855	1.92839	179.224	197	0.813304	-0.00636773	0.0161938	0.694584	TRUE	1.02e-08
BMI_q3_50to75	Chronic kidney disease	Weighted mode	198	681275	32757	32757	1973	-0.899451	1.04632	0.391037	0.406793	0.0523272	3.16242	179.224	197	0.813304	-0.00636773	0.0161938	0.694584	TRUE	1.02e-08
BMI_q3_50to75	Chronic kidney disease	Simple mode	198	681275	32757	32757	1973	-0.985029	1.06349	0.355462	0.373428	0.0464461	3.00238	179.224	197	0.813304	-0.00636773	0.0161938	0.694584	TRUE	1.02e-08
BMI_q3_50to75	Colorectal cancer	Inverse variance weighted	198	681275	20434	20434	4051	0.1484	0.167184	0.374732	1.15998	0.835872	1.60975	184.271	197	0.732988	0.00206684	0.0120452	0.863937	TRUE	0.213115
BMI_q3_50to75	Colorectal cancer	MR Egger	198	681275	20434	20434	4051	-0.0151196	0.967518	0.987548	0.984994	0.147865	6.56148	184.271	197	0.732988	0.00206684	0.0120452	0.863937	TRUE	0.213115
BMI_q3_50to75	Colorectal cancer	Weighted median	198	681275	20434	20434	4051	-0.0244737	0.23941	0.918578	0.975823	0.610354	1.56013	184.271	197	0.732988	0.00206684	0.0120452	0.863937	TRUE	0.213115
BMI_q3_50to75	Colorectal cancer	Weighted mode	198	681275	20434	20434	4051	-0.564067	0.830768	0.497953	0.568891	0.111652	2.89863	184.271	197	0.732988	0.00206684	0.0120452	0.863937	TRUE	0.213115
BMI_q3_50to75	Colorectal cancer	Simple mode	198	681275	20434	20434	4051	-0.564067	0.812553	0.48838	0.568891	0.11571	2.79697	184.271	197	0.732988	0.00206684	0.0120452	0.863937	TRUE	0.213115
BMI_q3_50to75	Heart failure	Inverse variance weighted	212	681275	102063	102063	7902	0.15643	0.104999	0.136272	1.16933	0.95183	1.43653	210.623	211	0.494367	0.00288316	0.00735418	0.695424	TRUE	5.23e-84
BMI_q3_50to75	Heart failure	MR Egger	212	681275	102063	102063	7902	-0.0701727	0.587486	0.905036	0.932233	0.294745	2.94851	210.623	211	0.494367	0.00288316	0.00735418	0.695424	TRUE	5.23e-84
BMI_q3_50to75	Heart failure	Weighted median	212	681275	102063	102063	7902	0.222718	0.152436	0.143999	1.24947	0.926764	1.68454	210.623	211	0.494367	0.00288316	0.00735418	0.695424	TRUE	5.23e-84
BMI_q3_50to75	Heart failure	Weighted mode	212	681275	102063	102063	7902	0.37126	0.496379	0.455331	1.44956	0.547911	3.83498	210.623	211	0.494367	0.00288316	0.00735418	0.695424	TRUE	5.23e-84
BMI_q3_50to75	Heart failure	Simple mode	212	681275	102063	102063	7902	0.394896	0.504178	0.43436	1.48423	0.552505	3.98719	210.623	211	0.494367	0.00288316	0.00735418	0.695424	TRUE	5.23e-84
BMI_q3_50to75	Prostate cancer	Inverse variance weighted	217	681275	31668	31668	3496	0.0369382	0.161719	0.819328	1.03763	0.75576	1.42462	182.74	216	0.951355	0.0160349	0.0113866	0.160509	TRUE	7.82e-10
BMI_q3_50to75	Prostate cancer	MR Egger	217	681275	31668	31668	3496	-1.22694	0.911952	0.179913	0.293188	0.0490769	1.75152	182.74	216	0.951355	0.0160349	0.0113866	0.160509	TRUE	7.82e-10
BMI_q3_50to75	Prostate cancer	Weighted median	217	681275	31668	31668	3496	0.354741	0.227561	0.119023	1.42581	0.912764	2.22723	182.74	216	0.951355	0.0160349	0.0113866	0.160509	TRUE	7.82e-10
BMI_q3_50to75	Prostate cancer	Weighted mode	217	681275	31668	31668	3496	0.928139	0.69533	0.183341	2.5298	0.647453	9.88469	182.74	216	0.951355	0.0160349	0.0113866	0.160509	TRUE	7.82e-10
BMI_q3_50to75	Prostate cancer	Simple mode	217	681275	31668	31668	3496	0.966581	0.71405	0.17726	2.62894	0.648588	10.656	182.74	216	0.951355	0.0160349	0.0113866	0.160509	TRUE	7.82e-10
BMI_q3_50to75	Stroke	Inverse variance weighted	198	681275	41484	41484	2037	0.135943	0.222989	0.542101	1.14562	0.739992	1.77358	214.328	197	0.188901	0.0037982	0.0161866	0.814724	TRUE	1.21e-11
BMI_q3_50to75	Stroke	MR Egger	198	681275	41484	41484	2037	-0.164879	1.30133	0.899308	0.847996	0.0661721	10.8671	214.328	197	0.188901	0.0037982	0.0161866	0.814724	TRUE	1.21e-11
BMI_q3_50to75	Stroke	Weighted median	198	681275	41484	41484	2037	0.15759	0.322174	0.624738	1.17069	0.622588	2.20131	214.328	197	0.188901	0.0037982	0.0161866	0.814724	TRUE	1.21e-11
BMI_q3_50to75	Stroke	Weighted mode	198	681275	41484	41484	2037	0.583522	0.980674	0.552512	1.79234	0.262213	12.2514	214.328	197	0.188901	0.0037982	0.0161866	0.814724	TRUE	1.21e-11
BMI_q3_50to75	Stroke	Simple mode	198	681275	41484	41484	2037	0.583522	1.01627	0.566499	1.79234	0.244544	13.1366	214.328	197	0.188901	0.0037982	0.0161866	0.814724	TRUE	1.21e-11
BMI_q4_highest25	Alzheimer's disease	Inverse variance weighted	219	681275	11980	11980	4352	-0.000752288	0.155094	0.99613	0.999248	0.737318	1.35423	121.763	218	1	-0.0117726	0.00965266	0.223932	TRUE	0.907448
BMI_q4_highest25	Alzheimer's disease	MR Egger	219	681275	11980	11980	4352	1.03324	0.861869	0.231898	2.81017	0.518912	15.2184	121.763	218	1	-0.0117726	0.00965266	0.223932	TRUE	0.907448
BMI_q4_highest25	Alzheimer's disease	Weighted median	219	681275	11980	11980	4352	0.0364998	0.209252	0.861528	1.03717	0.688229	1.56304	121.763	218	1	-0.0117726	0.00965266	0.223932	TRUE	0.907448
BMI_q4_highest25	Alzheimer's disease	Weighted mode	219	681275	11980	11980	4352	0.364194	0.689152	0.597713	1.43935	0.372863	5.5563	121.763	218	1	-0.0117726	0.00965266	0.223932	TRUE	0.907448
BMI_q4_highest25	Alzheimer's disease	Simple mode	219	681275	11980	11980	4352	0.339475	0.704357	0.630315	1.40421	0.353078	5.58461	121.763	218	1	-0.0117726	0.00965266	0.223932	TRUE	0.907448
BMI_q4_highest25	Chronic kidney disease	Inverse variance weighted	188	681275	32757	32757	1973	-0.00206848	0.250485	0.993411	0.997934	0.61078	1.63049	166.859	187	0.852352	0.013069	0.0152258	0.391807	TRUE	7.42e-05
BMI_q4_highest25	Chronic kidney disease	MR Egger	188	681275	32757	32757	1973	-1.14966	1.36025	0.399093	0.316743	0.0220211	4.55591	166.859	187	0.852352	0.013069	0.0152258	0.391807	TRUE	7.42e-05
BMI_q4_highest25	Chronic kidney disease	Weighted median	188	681275	32757	32757	1973	0.317338	0.368136	0.388679	1.37347	0.667506	2.82606	166.859	187	0.852352	0.013069	0.0152258	0.391807	TRUE	7.42e-05
BMI_q4_highest25	Chronic kidney disease	Weighted mode	188	681275	32757	32757	1973	0.496492	1.17822	0.673953	1.64295	0.163194	16.5403	166.859	187	0.852352	0.013069	0.0152258	0.391807	TRUE	7.42e-05
BMI_q4_highest25	Chronic kidney disease	Simple mode	188	681275	32757	32757	1973	0.453244	1.29236	0.726201	1.57341	0.124957	19.8117	166.859	187	0.852352	0.013069	0.0152258	0.391807	TRUE	7.42e-05
BMI_q4_highest25	Colorectal cancer	Inverse variance weighted	188	681275	20434	20434	4051	-0.066339	0.191528	0.729066	0.935814	0.642921	1.36214	196.112	187	0.309217	-0.0162249	0.0116036	0.1637	FALSE	0.47884
BMI_q4_highest25	Colorectal cancer	MR Egger	188	681275	20434	20434	4051	1.35722	1.03586	0.191733	3.88536	0.510141	29.5919	196.112	187	0.309217	-0.0162249	0.0116036	0.1637	FALSE	0.47884
BMI_q4_highest25	Colorectal cancer	Weighted median	188	681275	20434	20434	4051	-0.232866	0.281363	0.407877	0.79226	0.456422	1.37521	196.112	187	0.309217	-0.0162249	0.0116036	0.1637	FALSE	0.47884
BMI_q4_highest25	Colorectal cancer	Weighted mode	188	681275	20434	20434	4051	-0.657908	0.848632	0.439167	0.517934	0.0981531	2.73303	196.112	187	0.309217	-0.0162249	0.0116036	0.1637	FALSE	0.47884
BMI_q4_highest25	Colorectal cancer	Simple mode	188	681275	20434	20434	4051	-0.734832	0.832445	0.37851	0.479586	0.0938156	2.45165	196.112	187	0.309217	-0.0162249	0.0116036	0.1637	FALSE	0.47884
BMI_q4_highest25	Heart failure	Inverse variance weighted	211	681275	102063	102063	7902	0.11829	0.114115	0.299931	1.12557	0.899986	1.4077	171.939	210	0.974408	-0.00384563	0.00698395	0.58247	TRUE	6.15e-69
BMI_q4_highest25	Heart failure	MR Egger	211	681275	102063	102063	7902	0.456087	0.623989	0.465645	1.57789	0.464436	5.36076	171.939	210	0.974408	-0.00384563	0.00698395	0.58247	TRUE	6.15e-69
BMI_q4_highest25	Heart failure	Weighted median	211	681275	102063	102063	7902	0.0339416	0.165123	0.83714	1.03452	0.748488	1.42987	171.939	210	0.974408	-0.00384563	0.00698395	0.58247	TRUE	6.15e-69
BMI_q4_highest25	Heart failure	Weighted mode	211	681275	102063	102063	7902	-0.233148	0.535744	0.663875	0.792037	0.277147	2.2635	171.939	210	0.974408	-0.00384563	0.00698395	0.58247	TRUE	6.15e-69
BMI_q4_highest25	Heart failure	Simple mode	211	681275	102063	102063	7902	-0.212831	0.556357	0.702445	0.808293	0.271637	2.40519	171.939	210	0.974408	-0.00384563	0.00698395	0.58247	TRUE	6.15e-69
BMI_q4_highest25	Prostate cancer	Inverse variance weighted	219	681275	31668	31668	3496	0.228089	0.174398	0.190919	1.2562	0.892498	1.76811	178.995	218	0.975017	0.0139621	0.0109056	0.201817	TRUE	2.64e-06
BMI_q4_highest25	Prostate cancer	MR Egger	219	681275	31668	31668	3496	-1.00018	0.975104	0.306168	0.367814	0.0544004	2.48687	178.995	218	0.975017	0.0139621	0.0109056	0.201817	TRUE	2.64e-06
BMI_q4_highest25	Prostate cancer	Weighted median	219	681275	31668	31668	3496	0.392108	0.25165	0.119199	1.4801	0.903818	2.42381	178.995	218	0.975017	0.0139621	0.0109056	0.201817	TRUE	2.64e-06
BMI_q4_highest25	Prostate cancer	Weighted mode	219	681275	31668	31668	3496	0.670747	0.7175	0.350906	1.9557	0.47924	7.98087	178.995	218	0.975017	0.0139621	0.0109056	0.201817	TRUE	2.64e-06
BMI_q4_highest25	Prostate cancer	Simple mode	219	681275	31668	31668	3496	0.629642	0.791367	0.427108	1.87694	0.397947	8.85268	178.995	218	0.975017	0.0139621	0.0109056	0.201817	TRUE	2.64e-06
BMI_q4_highest25	Stroke	Inverse variance weighted	188	681275	41484	41484	2037	0.335821	0.23902	0.160023	1.39909	0.875765	2.23513	179.789	187	0.634272	-0.00660391	0.0144497	0.648184	TRUE	1.07e-07
BMI_q4_highest25	Stroke	MR Egger	188	681275	41484	41484	2037	0.915025	1.28967	0.4789	2.49684	0.199344	31.2735	179.789	187	0.634272	-0.00660391	0.0144497	0.648184	TRUE	1.07e-07
BMI_q4_highest25	Stroke	Weighted median	188	681275	41484	41484	2037	0.413678	0.347642	0.234065	1.51237	0.765136	2.98935	179.789	187	0.634272	-0.00660391	0.0144497	0.648184	TRUE	1.07e-07
BMI_q4_highest25	Stroke	Weighted mode	188	681275	41484	41484	2037	1.36648	1.18933	0.252044	3.92154	0.381132	40.3495	179.789	187	0.634272	-0.00660391	0.0144497	0.648184	TRUE	1.07e-07
BMI_q4_highest25	Stroke	Simple mode	188	681275	41484	41484	2037	1.45772	1.18612	0.220621	4.29617	0.420182	43.9265	179.789	187	0.634272	-0.00660391	0.0144497	0.648184	TRUE	1.07e-07
Household income	Alzheimer's disease	Inverse variance weighted	38	668288	11980	11980	4352	0.107606	0.286213	0.706942	1.11361	0.635482	1.95147	22.611	37	0.969761	-0.00154182	0.0183379	0.93346	TRUE	0.0786604
Household income	Alzheimer's disease	MR Egger	38	668288	11980	11980	4352	0.206591	1.21159	0.865561	1.22948	0.114393	13.2143	22.611	37	0.969761	-0.00154182	0.0183379	0.93346	TRUE	0.0786604
Household income	Alzheimer's disease	Weighted median	38	668288	11980	11980	4352	-0.0165955	0.395505	0.96653	0.983541	0.453035	2.13527	22.611	37	0.969761	-0.00154182	0.0183379	0.93346	TRUE	0.0786604
Household income	Alzheimer's disease	Weighted mode	38	668288	11980	11980	4352	-0.571648	0.79946	0.47907	0.564594	0.117821	2.70552	22.611	37	0.969761	-0.00154182	0.0183379	0.93346	TRUE	0.0786604
Household income	Alzheimer's disease	Simple mode	38	668288	11980	11980	4352	-0.879158	0.821529	0.291484	0.415132	0.0829634	2.07724	22.611	37	0.969761	-0.00154182	0.0183379	0.93346	TRUE	0.0786604
Household income	Chronic kidney disease	Inverse variance weighted	32	668288	32757	32757	1973	0.219178	0.458138	0.632358	1.24505	0.507239	3.05607	28.1953	31	0.611065	-0.0412681	0.0282483	0.154437	TRUE	5.96e-06
Household income	Chronic kidney disease	MR Egger	32	668288	32757	32757	1973	2.84889	1.85744	0.135566	17.2686	0.453074	658.179	28.1953	31	0.611065	-0.0412681	0.0282483	0.154437	TRUE	5.96e-06
Household income	Chronic kidney disease	Weighted median	32	668288	32757	32757	1973	0.719602	0.652868	0.270368	2.05362	0.571198	7.38333	28.1953	31	0.611065	-0.0412681	0.0282483	0.154437	TRUE	5.96e-06
Household income	Chronic kidney disease	Weighted mode	32	668288	32757	32757	1973	0.658026	1.19045	0.584397	1.93098	0.187259	19.9118	28.1953	31	0.611065	-0.0412681	0.0282483	0.154437	TRUE	5.96e-06
Household income	Chronic kidney disease	Simple mode	32	668288	32757	32757	1973	0.377059	1.34282	0.780733	1.45799	0.104887	20.2669	28.1953	31	0.611065	-0.0412681	0.0282483	0.154437	TRUE	5.96e-06
Household income	Colorectal cancer	Inverse variance weighted	32	668288	20434	20434	4051	-0.139355	0.342528	0.684124	0.869919	0.444543	1.70233	26.0613	31	0.718381	-0.0144337	0.0211735	0.500666	TRUE	0.00641288
Household income	Colorectal cancer	MR Egger	32	668288	20434	20434	4051	0.781927	1.3942	0.579071	2.18568	0.142173	33.6013	26.0613	31	0.718381	-0.0144337	0.0211735	0.500666	TRUE	0.00641288
Household income	Colorectal cancer	Weighted median	32	668288	20434	20434	4051	-0.413289	0.506689	0.414691	0.661471	0.245024	1.78572	26.0613	31	0.718381	-0.0144337	0.0211735	0.500666	TRUE	0.00641288
Household income	Colorectal cancer	Weighted mode	32	668288	20434	20434	4051	-0.484904	0.965132	0.618921	0.615756	0.0928693	4.08268	26.0613	31	0.718381	-0.0144337	0.0211735	0.500666	TRUE	0.00641288
Household income	Colorectal cancer	Simple mode	32	668288	20434	20434	4051	-0.640599	1.05692	0.54886	0.526976	0.0663934	4.18271	26.0613	31	0.718381	-0.0144337	0.0211735	0.500666	TRUE	0.00641288
Household income	Heart failure	Inverse variance weighted	38	668288	102063	102063	7902	0.169164	0.222032	0.446126	1.18431	0.766425	1.83005	43.3212	37	0.219682	0.00459215	0.0143568	0.750925	TRUE	9.69e-30
Household income	Heart failure	MR Egger	38	668288	102063	102063	7902	-0.1251	0.947041	0.895644	0.882409	0.13789	5.64687	43.3212	37	0.219682	0.00459215	0.0143568	0.750925	TRUE	9.69e-30
Household income	Heart failure	Weighted median	38	668288	102063	102063	7902	0.00185623	0.30701	0.995176	1.00186	0.548875	1.82868	43.3212	37	0.219682	0.00459215	0.0143568	0.750925	TRUE	9.69e-30
Household income	Heart failure	Weighted mode	38	668288	102063	102063	7902	-0.15168	0.543979	0.781924	0.859263	0.295857	2.49557	43.3212	37	0.219682	0.00459215	0.0143568	0.750925	TRUE	9.69e-30
Household income	Heart failure	Simple mode	38	668288	102063	102063	7902	-0.250115	0.605774	0.682073	0.778711	0.237537	2.55283	43.3212	37	0.219682	0.00459215	0.0143568	0.750925	TRUE	9.69e-30
Household income	Prostate cancer	Inverse variance weighted	38	668288	31668	31668	3496	0.317171	0.31746	0.317752	1.37324	0.737085	2.55843	27.9578	37	0.858191	-0.0041722	0.0202709	0.838089	TRUE	9.62e-07
Household income	Prostate cancer	MR Egger	38	668288	31668	31668	3496	0.584022	1.33481	0.66434	1.79324	0.131046	24.5388	27.9578	37	0.858191	-0.0041722	0.0202709	0.838089	TRUE	9.62e-07
Household income	Prostate cancer	Weighted median	38	668288	31668	31668	3496	0.241683	0.446036	0.587924	1.27339	0.531236	3.05236	27.9578	37	0.858191	-0.0041722	0.0202709	0.838089	TRUE	9.62e-07
Household income	Prostate cancer	Weighted mode	38	668288	31668	31668	3496	0.39864	0.923072	0.668347	1.4898	0.244002	9.09624	27.9578	37	0.858191	-0.0041722	0.0202709	0.838089	TRUE	9.62e-07
Household income	Prostate cancer	Simple mode	38	668288	31668	31668	3496	0.274009	0.924088	0.768492	1.31523	0.214981	8.04637	27.9578	37	0.858191	-0.0041722	0.0202709	0.838089	TRUE	9.62e-07
Household income	Stroke	Inverse variance weighted	32	668288	41484	41484	2037	-0.507307	0.461605	0.271764	0.602115	0.243643	1.48801	33.8178	31	0.332966	-0.0013544	0.0292009	0.963313	TRUE	7.94e-07
Household income	Stroke	MR Egger	32	668288	41484	41484	2037	-0.420509	1.92931	0.828938	0.656713	0.0149663	28.8162	33.8178	31	0.332966	-0.0013544	0.0292009	0.963313	TRUE	7.94e-07
Household income	Stroke	Weighted median	32	668288	41484	41484	2037	-0.378927	0.678705	0.576634	0.684596	0.181013	2.58916	33.8178	31	0.332966	-0.0013544	0.0292009	0.963313	TRUE	7.94e-07
Household income	Stroke	Weighted mode	32	668288	41484	41484	2037	0.596697	1.2392	0.633531	1.81611	0.160071	20.605	33.8178	31	0.332966	-0.0013544	0.0292009	0.963313	TRUE	7.94e-07
Household income	Stroke	Simple mode	32	668288	41484	41484	2037	-0.0152457	1.38384	0.991281	0.98487	0.0653777	14.8364	33.8178	31	0.332966	-0.0013544	0.0292009	0.963313	TRUE	7.94e-07
