## Supplementary Table S2 for "Positive-control Mendelian randomization highlights power constraints in disease-mortality GWAS"

### Sheet: SupplementaryTableS2_power
Supplementary Table S2. Power calibration for Mendelian randomization analyses of disease-mortality GWAS.
exposure	outcome	nSNP	beta_observed	SE_IVW	min_detectable_OR_80pct_power	power_at_OR_1.05	power_at_OR_1.10	power_at_OR_1.20
BMI	Alzheimer's disease	877	0.0214	0.0582	1.1771	0.1335	0.3737	0.8794
BMI	Chronic kidney disease	779	0.1893	0.0923	1.2952	0.0826	0.1782	0.506
BMI	Colorectal cancer	779	-0.0355	0.069	1.2133	0.1089	0.2818	0.7524
BMI	Heart failure	855	0.1518	0.0424	1.1263	0.2098	0.6124	0.9902
BMI	Prostate cancer	877	0.0273	0.0654	1.2012	0.1157	0.3076	0.7957
BMI	Stroke	779	0.0361	0.0882	1.2803	0.0857	0.1908	0.5427
BMI_q1_lowest25	Alzheimer's disease	222	0.0527	0.0841	1.2658	0.0893	0.2051	0.5821
BMI_q1_lowest25	Chronic kidney disease	196	0.2279	0.1343	1.4569	0.0652	0.1094	0.2738
BMI_q1_lowest25	Colorectal cancer	196	-0.1115	0.1004	1.3247	0.0775	0.158	0.4431
BMI_q1_lowest25	Heart failure	218	0.1264	0.0612	1.1871	0.1253	0.3436	0.8456
BMI_q1_lowest25	Prostate cancer	222	-0.0419	0.0946	1.3036	0.081	0.1718	0.4867
BMI_q1_lowest25	Stroke	196	0.0128	0.1285	1.4332	0.0667	0.1151	0.2947
BMI_q2_25to50	Alzheimer's disease	219	0.0006	0.1249	1.4188	0.0677	0.119	0.309
BMI_q2_25to50	Chronic kidney disease	197	0.2677	0.1963	1.7331	0.0571	0.0774	0.1532
BMI_q2_25to50	Colorectal cancer	197	0.0041	0.1469	1.5092	0.0627	0.0994	0.2368
BMI_q2_25to50	Heart failure	214	0.2259	0.0931	1.298	0.082	0.176	0.4994
BMI_q2_25to50	Prostate cancer	219	0.0423	0.1403	1.4817	0.064	0.1043	0.2549
BMI_q2_25to50	Stroke	197	-0.1744	0.1871	1.6891	0.0578	0.0802	0.1638
BMI_q3_50to75	Alzheimer's disease	217	-0.0236	0.1442	1.4976	0.0632	0.1014	0.2441
BMI_q3_50to75	Chronic kidney disease	198	0.1332	0.2235	1.8706	0.0555	0.0711	0.129
BMI_q3_50to75	Colorectal cancer	198	0.1484	0.1672	1.5974	0.0598	0.088	0.1935
BMI_q3_50to75	Heart failure	212	0.1564	0.105	1.342	0.0751	0.1484	0.4117
BMI_q3_50to75	Prostate cancer	217	0.0369	0.1617	1.5731	0.0605	0.0906	0.2036
BMI_q3_50to75	Stroke	198	0.1359	0.223	1.8677	0.0555	0.0712	0.1294
BMI_q4_highest25	Alzheimer's disease	219	-0.0008	0.1551	1.5442	0.0614	0.0943	0.2173
BMI_q4_highest25	Chronic kidney disease	188	-0.0021	0.2505	2.0173	0.0544	0.0667	0.1126
BMI_q4_highest25	Colorectal cancer	188	-0.0663	0.1915	1.7101	0.0575	0.0788	0.1585
BMI_q4_highest25	Heart failure	211	0.1183	0.1141	1.3767	0.0712	0.1329	0.3588
BMI_q4_highest25	Prostate cancer	219	0.2281	0.1744	1.63	0.059	0.0849	0.1815
BMI_q4_highest25	Stroke	188	0.3358	0.239	1.9535	0.0548	0.0684	0.1189
Household	Alzheimer's disease	38	0.1076	0.2862	2.2297	0.0533	0.0628	0.0976
Household	Chronic kidney disease	32	0.2192	0.4581	3.6093	0.0513	0.055	0.0683
Household	Colorectal cancer	32	-0.1394	0.3425	2.6107	0.0523	0.0589	0.083
Household	Heart failure	38	0.1692	0.222	1.8627	0.0555	0.0714	0.1301
Household	Prostate cancer	38	0.3172	0.3175	2.4337	0.0527	0.0604	0.0886
Household	Stroke	32	-0.5073	0.4616	3.6445	0.0513	0.0549	0.0681
