## Supplementary Table S3 for "Positive-control Mendelian randomization highlights power constraints in disease-mortality GWAS"

### Sheet: SupplementaryTableS3
Supplementary Table 3. Additional Mendelian randomization analyses on case-control diseases along with within-family BMI analyses on disease mortality.
Note: This table reports two-sample Mendelian randomization results for genetically predicted BMI, within-family BMI, and household income in relation to disease risk and disease-specific mortality. Results include multiple MR methods, effect estimates with 95% confidence intervals, GWAS sample sizes and sources, heterogeneity statistics, MR-Egger intercept tests, and Steiger directionality tests.
analysis	exposure	outcome	method	nSNP	exposure_total_N	exposure_citation	outcome_trait_type	outcome_total_N	outcome_cases	outcome_controls	outcome_deaths	outcome_citation	beta	SE	P	OR	OR_lo_95	OR_hi_95	Qstat	Q_df	Q_P	Egger_intercept	Egger_intercept_SE	Egger_intercept_P	Steiger_correct_causal_dir	Steiger_P
BMI -> disease (case-control)	BMI	Alzheimer's disease	Inverse variance weighted	785	681275	Yengo et al. 2018 (PMID 30124842)	Case-control (binary)	63926	21982	41944		Kunkle et al. 2019 (PMID 30820047)	-0.129707	0.0823842	0.115391	0.878353	0.747381	1.03228	3557.35	784	0	0.0060024	0.00348751	0.0856252	TRUE	2.55959e-87
BMI -> disease (case-control)	BMI	Alzheimer's disease	MR Egger	785	681275	Yengo et al. 2018 (PMID 30124842)	Case-control (binary)	63926	21982	41944		Kunkle et al. 2019 (PMID 30820047)	-0.50323	0.232098	0.0304458	0.604575	0.383605	0.952831	3557.35	784	0	0.0060024	0.00348751	0.0856252	TRUE	2.55959e-87
BMI -> disease (case-control)	BMI	Alzheimer's disease	Weighted median	785	681275	Yengo et al. 2018 (PMID 30124842)	Case-control (binary)	63926	21982	41944		Kunkle et al. 2019 (PMID 30820047)	-0.0777058	0.0672864	0.248151	0.925237	0.810919	1.05567	3557.35	784	0	0.0060024	0.00348751	0.0856252	TRUE	2.55959e-87
BMI -> disease (case-control)	BMI	Alzheimer's disease	Weighted mode	785	681275	Yengo et al. 2018 (PMID 30124842)	Case-control (binary)	63926	21982	41944		Kunkle et al. 2019 (PMID 30820047)	-0.156291	0.357553	0.662149	0.85531	0.424393	1.72377	3557.35	784	0	0.0060024	0.00348751	0.0856252	TRUE	2.55959e-87
BMI -> disease (case-control)	BMI	Alzheimer's disease	Simple mode	785	681275	Yengo et al. 2018 (PMID 30124842)	Case-control (binary)	63926	21982	41944		Kunkle et al. 2019 (PMID 30820047)	-0.156291	0.246092	0.525553	0.85531	0.528015	1.38548	3557.35	784	0	0.0060024	0.00348751	0.0856252	TRUE	2.55959e-87
BMI -> disease (case-control)	BMI	Chronic kidney disease	Inverse variance weighted	878	681275	Yengo et al. 2018 (PMID 30124842)	Case-control (binary)	480698	41395	439303		Wuttke et al. 2019 (PMID 31152163)	0.149036	0.0292553	3.4999e-07	1.16071	1.09603	1.22922	1312.18	877	6.53027e-20	0.00124155	0.00126038	0.324866	TRUE	0
BMI -> disease (case-control)	BMI	Chronic kidney disease	MR Egger	878	681275	Yengo et al. 2018 (PMID 30124842)	Case-control (binary)	480698	41395	439303		Wuttke et al. 2019 (PMID 31152163)	0.0710364	0.0844145	0.400287	1.07362	0.909904	1.26679	1312.18	877	6.53027e-20	0.00124155	0.00126038	0.324866	TRUE	0
BMI -> disease (case-control)	BMI	Chronic kidney disease	Weighted median	878	681275	Yengo et al. 2018 (PMID 30124842)	Case-control (binary)	480698	41395	439303		Wuttke et al. 2019 (PMID 31152163)	0.125109	0.0443897	0.00482616	1.13327	1.03884	1.23629	1312.18	877	6.53027e-20	0.00124155	0.00126038	0.324866	TRUE	0
BMI -> disease (case-control)	BMI	Chronic kidney disease	Weighted mode	878	681275	Yengo et al. 2018 (PMID 30124842)	Case-control (binary)	480698	41395	439303		Wuttke et al. 2019 (PMID 31152163)	0.166709	0.253961	0.511715	1.18141	0.718166	1.94347	1312.18	877	6.53027e-20	0.00124155	0.00126038	0.324866	TRUE	0
BMI -> disease (case-control)	BMI	Chronic kidney disease	Simple mode	878	681275	Yengo et al. 2018 (PMID 30124842)	Case-control (binary)	480698	41395	439303		Wuttke et al. 2019 (PMID 31152163)	0.235848	0.153568	0.124952	1.26598	0.936931	1.7106	1312.18	877	6.53027e-20	0.00124155	0.00126038	0.324866	TRUE	0
BMI -> disease (case-control)	BMI	Colorectal cancer	Inverse variance weighted	785	681275	Yengo et al. 2018 (PMID 30124842)	Case-control (binary)	254791	100204	154587		Fernandez-Rozadilla et al. 2023 (PMID 36539618)	0.111495	0.0249003	7.54728e-06	1.11795	1.0647	1.17386	1547.31	784	2.01876e-52	-0.00256019	0.00104523	0.014527	TRUE	0
BMI -> disease (case-control)	BMI	Colorectal cancer	MR Egger	785	681275	Yengo et al. 2018 (PMID 30124842)	Case-control (binary)	254791	100204	154587		Fernandez-Rozadilla et al. 2023 (PMID 36539618)	0.26986	0.0692552	0.000105896	1.30978	1.14353	1.5002	1547.31	784	2.01876e-52	-0.00256019	0.00104523	0.014527	TRUE	0
BMI -> disease (case-control)	BMI	Colorectal cancer	Weighted median	785	681275	Yengo et al. 2018 (PMID 30124842)	Case-control (binary)	254791	100204	154587		Fernandez-Rozadilla et al. 2023 (PMID 36539618)	0.10797	0.0310472	0.000505906	1.11401	1.04825	1.18391	1547.31	784	2.01876e-52	-0.00256019	0.00104523	0.014527	TRUE	0
BMI -> disease (case-control)	BMI	Colorectal cancer	Weighted mode	785	681275	Yengo et al. 2018 (PMID 30124842)	Case-control (binary)	254791	100204	154587		Fernandez-Rozadilla et al. 2023 (PMID 36539618)	0.150236	0.197921	0.448038	1.16211	0.788448	1.71285	1547.31	784	2.01876e-52	-0.00256019	0.00104523	0.014527	TRUE	0
BMI -> disease (case-control)	BMI	Colorectal cancer	Simple mode	785	681275	Yengo et al. 2018 (PMID 30124842)	Case-control (binary)	254791	100204	154587		Fernandez-Rozadilla et al. 2023 (PMID 36539618)	0.150236	0.130989	0.251756	1.16211	0.898974	1.50226	1547.31	784	2.01876e-52	-0.00256019	0.00104523	0.014527	TRUE	0
BMI -> disease (case-control)	BMI	Heart failure	Inverse variance weighted	876	681275	Yengo et al. 2018 (PMID 30124842)	Case-control (binary)	1946349	153174	1793175		Henry et al. 2025 (DOI 10.1038/s41588-024-02064-3)	0.508261	0.0170943	2.89735e-194	1.6624	1.60762	1.71904	1659.55	875	3.80024e-51	-0.000577125	0.000733295	0.431478	TRUE	0
BMI -> disease (case-control)	BMI	Heart failure	MR Egger	876	681275	Yengo et al. 2018 (PMID 30124842)	Case-control (binary)	1946349	153174	1793175		Henry et al. 2025 (DOI 10.1038/s41588-024-02064-3)	0.544347	0.0489351	5.63352e-27	1.72348	1.56586	1.89697	1659.55	875	3.80024e-51	-0.000577125	0.000733295	0.431478	TRUE	0
BMI -> disease (case-control)	BMI	Heart failure	Weighted median	876	681275	Yengo et al. 2018 (PMID 30124842)	Case-control (binary)	1946349	153174	1793175		Henry et al. 2025 (DOI 10.1038/s41588-024-02064-3)	0.505254	0.0249462	3.29041e-91	1.65741	1.57832	1.74046	1659.55	875	3.80024e-51	-0.000577125	0.000733295	0.431478	TRUE	0
BMI -> disease (case-control)	BMI	Heart failure	Weighted mode	876	681275	Yengo et al. 2018 (PMID 30124842)	Case-control (binary)	1946349	153174	1793175		Henry et al. 2025 (DOI 10.1038/s41588-024-02064-3)	0.533308	0.142087	0.00018597	1.70456	1.29023	2.25195	1659.55	875	3.80024e-51	-0.000577125	0.000733295	0.431478	TRUE	0
BMI -> disease (case-control)	BMI	Heart failure	Simple mode	876	681275	Yengo et al. 2018 (PMID 30124842)	Case-control (binary)	1946349	153174	1793175		Henry et al. 2025 (DOI 10.1038/s41588-024-02064-3)	0.557633	0.106061	1.83501e-07	1.74653	1.41872	2.1501	1659.55	875	3.80024e-51	-0.000577125	0.000733295	0.431478	TRUE	0
BMI -> disease (case-control)	BMI	Prostate cancer	Inverse variance weighted	877	681275	Yengo et al. 2018 (PMID 30124842)	Case-control (binary)	726828	122188	604640		Wang et al. 2023 (PMID 37945903)	-0.137788	0.0276598	6.30871e-07	0.871284	0.825306	0.919823	3242.61	876	7.9333e-268	0.00104065	0.00119153	0.382703	TRUE	0
BMI -> disease (case-control)	BMI	Prostate cancer	MR Egger	877	681275	Yengo et al. 2018 (PMID 30124842)	Case-control (binary)	726828	122188	604640		Wang et al. 2023 (PMID 37945903)	-0.203011	0.0796393	0.0109689	0.816269	0.698302	0.954166	3242.61	876	7.9333e-268	0.00104065	0.00119153	0.382703	TRUE	0
BMI -> disease (case-control)	BMI	Prostate cancer	Weighted median	877	681275	Yengo et al. 2018 (PMID 30124842)	Case-control (binary)	726828	122188	604640		Wang et al. 2023 (PMID 37945903)	-0.172585	0.0293579	4.13603e-09	0.841487	0.794433	0.891327	3242.61	876	7.9333e-268	0.00104065	0.00119153	0.382703	TRUE	0
BMI -> disease (case-control)	BMI	Prostate cancer	Weighted mode	877	681275	Yengo et al. 2018 (PMID 30124842)	Case-control (binary)	726828	122188	604640		Wang et al. 2023 (PMID 37945903)	-0.16976	0.147339	0.249563	0.843867	0.632203	1.1264	3242.61	876	7.9333e-268	0.00104065	0.00119153	0.382703	TRUE	0
BMI -> disease (case-control)	BMI	Prostate cancer	Simple mode	877	681275	Yengo et al. 2018 (PMID 30124842)	Case-control (binary)	726828	122188	604640		Wang et al. 2023 (PMID 37945903)	-0.138463	0.101021	0.170836	0.870695	0.714292	1.06134	3242.61	876	7.9333e-268	0.00104065	0.00119153	0.382703	TRUE	0
BMI -> disease (case-control)	BMI	Stroke	Inverse variance weighted	877	681275	Yengo et al. 2018 (PMID 30124842)	Case-control (binary)	1296908	62100	1234808		Mishra et al. 2022 (PMID 36180795)	0.152998	0.0218328	2.42223e-12	1.16532	1.11651	1.21627	1238.7	876	6.28827e-15	-0.000933335	0.000942503	0.322315	TRUE	0
BMI -> disease (case-control)	BMI	Stroke	MR Egger	877	681275	Yengo et al. 2018 (PMID 30124842)	Case-control (binary)	1296908	62100	1234808		Mishra et al. 2022 (PMID 36180795)	0.211661	0.0631343	0.000835051	1.23573	1.0919	1.39851	1238.7	876	6.28827e-15	-0.000933335	0.000942503	0.322315	TRUE	0
BMI -> disease (case-control)	BMI	Stroke	Weighted median	877	681275	Yengo et al. 2018 (PMID 30124842)	Case-control (binary)	1296908	62100	1234808		Mishra et al. 2022 (PMID 36180795)	0.143789	0.0347059	3.42702e-05	1.15464	1.07871	1.23592	1238.7	876	6.28827e-15	-0.000933335	0.000942503	0.322315	TRUE	0
BMI -> disease (case-control)	BMI	Stroke	Weighted mode	877	681275	Yengo et al. 2018 (PMID 30124842)	Case-control (binary)	1296908	62100	1234808		Mishra et al. 2022 (PMID 36180795)	0.10874	0.178451	0.542446	1.11487	0.785823	1.58171	1238.7	876	6.28827e-15	-0.000933335	0.000942503	0.322315	TRUE	0
BMI -> disease (case-control)	BMI	Stroke	Simple mode	877	681275	Yengo et al. 2018 (PMID 30124842)	Case-control (binary)	1296908	62100	1234808		Mishra et al. 2022 (PMID 36180795)	0.0481447	0.114519	0.674291	1.04932	0.838356	1.31338	1238.7	876	6.28827e-15	-0.000933335	0.000942503	0.322315	TRUE	0
Within-family BMI -> mortality	BMI_within_family	Alzheimer's disease	Inverse variance weighted	10	140883	Howe et al. 2022 (PMID 35534559)	Time-to-event (disease-specific death | diagnosis)	11980	11980		4352	Yang et al. 2025 (PMID 41028524; PMC12513829)	0.00471489	0.0328781	0.88597	1.00473	0.942022	1.0716	1.08854	9	0.999205	-0.00184802	0.023675	0.939699	TRUE	3.19443e-25
Within-family BMI -> mortality	BMI_within_family	Alzheimer's disease	MR Egger	10	140883	Howe et al. 2022 (PMID 35534559)	Time-to-event (disease-specific death | diagnosis)	11980	11980		4352	Yang et al. 2025 (PMID 41028524; PMC12513829)	0.0116518	0.0947554	0.905166	1.01172	0.840239	1.2182	1.08854	9	0.999205	-0.00184802	0.023675	0.939699	TRUE	3.19443e-25
Within-family BMI -> mortality	BMI_within_family	Alzheimer's disease	Weighted median	10	140883	Howe et al. 2022 (PMID 35534559)	Time-to-event (disease-specific death | diagnosis)	11980	11980		4352	Yang et al. 2025 (PMID 41028524; PMC12513829)	-0.00379833	0.041157	0.926469	0.996209	0.919003	1.0799	1.08854	9	0.999205	-0.00184802	0.023675	0.939699	TRUE	3.19443e-25
Within-family BMI -> mortality	BMI_within_family	Alzheimer's disease	Weighted mode	10	140883	Howe et al. 2022 (PMID 35534559)	Time-to-event (disease-specific death | diagnosis)	11980	11980		4352	Yang et al. 2025 (PMID 41028524; PMC12513829)	-0.00584544	0.0865859	0.947651	0.994172	0.838992	1.17805	1.08854	9	0.999205	-0.00184802	0.023675	0.939699	TRUE	3.19443e-25
Within-family BMI -> mortality	BMI_within_family	Alzheimer's disease	Simple mode	10	140883	Howe et al. 2022 (PMID 35534559)	Time-to-event (disease-specific death | diagnosis)	11980	11980		4352	Yang et al. 2025 (PMID 41028524; PMC12513829)	-0.0109579	0.0760708	0.888636	0.989102	0.852096	1.14814	1.08854	9	0.999205	-0.00184802	0.023675	0.939699	TRUE	3.19443e-25
Within-family BMI -> mortality	BMI_within_family	Chronic kidney disease	Inverse variance weighted	9	140883	Howe et al. 2022 (PMID 35534559)	Time-to-event (disease-specific death | diagnosis)	32757	32757		1973	Yang et al. 2025 (PMID 41028524; PMC12513829)	0.0999359	0.0532112	0.0603673	1.1051	0.995652	1.22658	6.44253	8	0.597789	-0.021731	0.0363399	0.568679	TRUE	2.47379e-32
Within-family BMI -> mortality	BMI_within_family	Chronic kidney disease	MR Egger	9	140883	Howe et al. 2022 (PMID 35534559)	Time-to-event (disease-specific death | diagnosis)	32757	32757		1973	Yang et al. 2025 (PMID 41028524; PMC12513829)	0.182911	0.148609	0.258139	1.20071	0.897302	1.6067	6.44253	8	0.597789	-0.021731	0.0363399	0.568679	TRUE	2.47379e-32
Within-family BMI -> mortality	BMI_within_family	Chronic kidney disease	Weighted median	9	140883	Howe et al. 2022 (PMID 35534559)	Time-to-event (disease-specific death | diagnosis)	32757	32757		1973	Yang et al. 2025 (PMID 41028524; PMC12513829)	0.114109	0.0667658	0.0874338	1.12087	0.983388	1.27758	6.44253	8	0.597789	-0.021731	0.0363399	0.568679	TRUE	2.47379e-32
Within-family BMI -> mortality	BMI_within_family	Chronic kidney disease	Weighted mode	9	140883	Howe et al. 2022 (PMID 35534559)	Time-to-event (disease-specific death | diagnosis)	32757	32757		1973	Yang et al. 2025 (PMID 41028524; PMC12513829)	0.151135	0.192205	0.454337	1.16315	0.798048	1.69529	6.44253	8	0.597789	-0.021731	0.0363399	0.568679	TRUE	2.47379e-32
Within-family BMI -> mortality	BMI_within_family	Chronic kidney disease	Simple mode	9	140883	Howe et al. 2022 (PMID 35534559)	Time-to-event (disease-specific death | diagnosis)	32757	32757		1973	Yang et al. 2025 (PMID 41028524; PMC12513829)	-0.0299081	0.121121	0.811182	0.970535	0.76544	1.23058	6.44253	8	0.597789	-0.021731	0.0363399	0.568679	TRUE	2.47379e-32
Within-family BMI -> mortality	BMI_within_family	Colorectal cancer	Inverse variance weighted	9	140883	Howe et al. 2022 (PMID 35534559)	Time-to-event (disease-specific death | diagnosis)	20434	20434		4051	Yang et al. 2025 (PMID 41028524; PMC12513829)	-0.0704343	0.0396573	0.0757209	0.931989	0.862291	1.00732	6.47621	8	0.594048	0.0208585	0.0269536	0.464338	TRUE	8.37409e-24
Within-family BMI -> mortality	BMI_within_family	Colorectal cancer	MR Egger	9	140883	Howe et al. 2022 (PMID 35534559)	Time-to-event (disease-specific death | diagnosis)	20434	20434		4051	Yang et al. 2025 (PMID 41028524; PMC12513829)	-0.150478	0.110776	0.216486	0.860296	0.692395	1.06891	6.47621	8	0.594048	0.0208585	0.0269536	0.464338	TRUE	8.37409e-24
Within-family BMI -> mortality	BMI_within_family	Colorectal cancer	Weighted median	9	140883	Howe et al. 2022 (PMID 35534559)	Time-to-event (disease-specific death | diagnosis)	20434	20434		4051	Yang et al. 2025 (PMID 41028524; PMC12513829)	-0.086146	0.0529705	0.103885	0.91746	0.826985	1.01783	6.47621	8	0.594048	0.0208585	0.0269536	0.464338	TRUE	8.37409e-24
Within-family BMI -> mortality	BMI_within_family	Colorectal cancer	Weighted mode	9	140883	Howe et al. 2022 (PMID 35534559)	Time-to-event (disease-specific death | diagnosis)	20434	20434		4051	Yang et al. 2025 (PMID 41028524; PMC12513829)	-0.0922504	0.13926	0.526313	0.911877	0.694058	1.19805	6.47621	8	0.594048	0.0208585	0.0269536	0.464338	TRUE	8.37409e-24
Within-family BMI -> mortality	BMI_within_family	Colorectal cancer	Simple mode	9	140883	Howe et al. 2022 (PMID 35534559)	Time-to-event (disease-specific death | diagnosis)	20434	20434		4051	Yang et al. 2025 (PMID 41028524; PMC12513829)	-0.0717808	0.0803245	0.397603	0.930735	0.795156	1.08943	6.47621	8	0.594048	0.0208585	0.0269536	0.464338	TRUE	8.37409e-24
Within-family BMI -> mortality	BMI_within_family	Heart failure	Inverse variance weighted	10	140883	Howe et al. 2022 (PMID 35534559)	Time-to-event (disease-specific death | diagnosis)	102063	102063		7902	Yang et al. 2025 (PMID 41028524; PMC12513829)	0.0561365	0.0246289	0.0226496	1.05774	1.00789	1.11005	9.65697	9	0.378962	-0.00657494	0.0189616	0.737723	TRUE	3.17914e-81
Within-family BMI -> mortality	BMI_within_family	Heart failure	MR Egger	10	140883	Howe et al. 2022 (PMID 35534559)	Time-to-event (disease-specific death | diagnosis)	102063	102063		7902	Yang et al. 2025 (PMID 41028524; PMC12513829)	0.0803125	0.074387	0.311766	1.08363	0.936612	1.25371	9.65697	9	0.378962	-0.00657494	0.0189616	0.737723	TRUE	3.17914e-81
Within-family BMI -> mortality	BMI_within_family	Heart failure	Weighted median	10	140883	Howe et al. 2022 (PMID 35534559)	Time-to-event (disease-specific death | diagnosis)	102063	102063		7902	Yang et al. 2025 (PMID 41028524; PMC12513829)	0.062528	0.0310385	0.0439543	1.06452	1.00169	1.1313	9.65697	9	0.378962	-0.00657494	0.0189616	0.737723	TRUE	3.17914e-81
Within-family BMI -> mortality	BMI_within_family	Heart failure	Weighted mode	10	140883	Howe et al. 2022 (PMID 35534559)	Time-to-event (disease-specific death | diagnosis)	102063	102063		7902	Yang et al. 2025 (PMID 41028524; PMC12513829)	0.0723773	0.0922214	0.452721	1.07506	0.89729	1.28805	9.65697	9	0.378962	-0.00657494	0.0189616	0.737723	TRUE	3.17914e-81
Within-family BMI -> mortality	BMI_within_family	Heart failure	Simple mode	10	140883	Howe et al. 2022 (PMID 35534559)	Time-to-event (disease-specific death | diagnosis)	102063	102063		7902	Yang et al. 2025 (PMID 41028524; PMC12513829)	0.0538984	0.0766793	0.49989	1.05538	0.908107	1.22653	9.65697	9	0.378962	-0.00657494	0.0189616	0.737723	TRUE	3.17914e-81
Within-family BMI -> mortality	BMI_within_family	Prostate cancer	Inverse variance weighted	10	140883	Howe et al. 2022 (PMID 35534559)	Time-to-event (disease-specific death | diagnosis)	31668	31668		3496	Yang et al. 2025 (PMID 41028524; PMC12513829)	0.00862817	0.0386501	0.82335	1.00867	0.935077	1.08804	10.0797	9	0.344072	-0.0130401	0.0292677	0.667736	TRUE	2.17364e-41
Within-family BMI -> mortality	BMI_within_family	Prostate cancer	MR Egger	10	140883	Howe et al. 2022 (PMID 35534559)	Time-to-event (disease-specific death | diagnosis)	31668	31668		3496	Yang et al. 2025 (PMID 41028524; PMC12513829)	0.0569	0.115664	0.635973	1.05855	0.843833	1.3279	10.0797	9	0.344072	-0.0130401	0.0292677	0.667736	TRUE	2.17364e-41
Within-family BMI -> mortality	BMI_within_family	Prostate cancer	Weighted median	10	140883	Howe et al. 2022 (PMID 35534559)	Time-to-event (disease-specific death | diagnosis)	31668	31668		3496	Yang et al. 2025 (PMID 41028524; PMC12513829)	0.0183786	0.0497001	0.711539	1.01855	0.924009	1.12276	10.0797	9	0.344072	-0.0130401	0.0292677	0.667736	TRUE	2.17364e-41
Within-family BMI -> mortality	BMI_within_family	Prostate cancer	Weighted mode	10	140883	Howe et al. 2022 (PMID 35534559)	Time-to-event (disease-specific death | diagnosis)	31668	31668		3496	Yang et al. 2025 (PMID 41028524; PMC12513829)	0.0145081	0.165297	0.931982	1.01461	0.733832	1.40283	10.0797	9	0.344072	-0.0130401	0.0292677	0.667736	TRUE	2.17364e-41
Within-family BMI -> mortality	BMI_within_family	Prostate cancer	Simple mode	10	140883	Howe et al. 2022 (PMID 35534559)	Time-to-event (disease-specific death | diagnosis)	31668	31668		3496	Yang et al. 2025 (PMID 41028524; PMC12513829)	-0.0137623	0.157009	0.932072	0.986332	0.725061	1.34175	10.0797	9	0.344072	-0.0130401	0.0292677	0.667736	TRUE	2.17364e-41
Within-family BMI -> mortality	BMI_within_family	Stroke	Inverse variance weighted	9	140883	Howe et al. 2022 (PMID 35534559)	Time-to-event (disease-specific death | diagnosis)	41484	41484		2037	Yang et al. 2025 (PMID 41028524; PMC12513829)	-0.0153439	0.0511525	0.764205	0.984773	0.890829	1.08862	3.39754	8	0.906995	-0.0364981	0.0350239	0.332018	TRUE	6.13577e-48
Within-family BMI -> mortality	BMI_within_family	Stroke	MR Egger	9	140883	Howe et al. 2022 (PMID 35534559)	Time-to-event (disease-specific death | diagnosis)	41484	41484		2037	Yang et al. 2025 (PMID 41028524; PMC12513829)	0.125692	0.144684	0.413782	1.13393	0.853945	1.50572	3.39754	8	0.906995	-0.0364981	0.0350239	0.332018	TRUE	6.13577e-48
Within-family BMI -> mortality	BMI_within_family	Stroke	Weighted median	9	140883	Howe et al. 2022 (PMID 35534559)	Time-to-event (disease-specific death | diagnosis)	41484	41484		2037	Yang et al. 2025 (PMID 41028524; PMC12513829)	-0.0148365	0.0685999	0.828772	0.985273	0.861317	1.12707	3.39754	8	0.906995	-0.0364981	0.0350239	0.332018	TRUE	6.13577e-48
Within-family BMI -> mortality	BMI_within_family	Stroke	Weighted mode	9	140883	Howe et al. 2022 (PMID 35534559)	Time-to-event (disease-specific death | diagnosis)	41484	41484		2037	Yang et al. 2025 (PMID 41028524; PMC12513829)	0.03487	0.161657	0.834617	1.03549	0.75429	1.42151	3.39754	8	0.906995	-0.0364981	0.0350239	0.332018	TRUE	6.13577e-48
Within-family BMI -> mortality	BMI_within_family	Stroke	Simple mode	9	140883	Howe et al. 2022 (PMID 35534559)	Time-to-event (disease-specific death | diagnosis)	41484	41484		2037	Yang et al. 2025 (PMID 41028524; PMC12513829)	-0.0506747	0.0963059	0.613031	0.950588	0.787073	1.14807	3.39754	8	0.906995	-0.0364981	0.0350239	0.332018	TRUE	6.13577e-48
Within-family BMI -> disease (case-control)	BMI_within_family	Alzheimer's disease	Inverse variance weighted	7	140883	Howe et al. 2022 (PMID 35534559)	Case-control (binary)	63926	21982	41944		Kunkle et al. 2019 (PMID 30820047)	-0.00381936	0.0243068	0.875142	0.996188	0.949841	1.0448	3.3042	6	0.769811	0.00567939	0.0179889	0.764971	TRUE	1.69228e-66
Within-family BMI -> disease (case-control)	BMI_within_family	Alzheimer's disease	MR Egger	7	140883	Howe et al. 2022 (PMID 35534559)	Case-control (binary)	63926	21982	41944		Kunkle et al. 2019 (PMID 30820047)	-0.0237558	0.0676633	0.739831	0.976524	0.855238	1.11501	3.3042	6	0.769811	0.00567939	0.0179889	0.764971	TRUE	1.69228e-66
Within-family BMI -> disease (case-control)	BMI_within_family	Alzheimer's disease	Weighted median	7	140883	Howe et al. 2022 (PMID 35534559)	Case-control (binary)	63926	21982	41944		Kunkle et al. 2019 (PMID 30820047)	0.0178987	0.0317419	0.572835	1.01806	0.956652	1.08341	3.3042	6	0.769811	0.00567939	0.0179889	0.764971	TRUE	1.69228e-66
Within-family BMI -> disease (case-control)	BMI_within_family	Alzheimer's disease	Weighted mode	7	140883	Howe et al. 2022 (PMID 35534559)	Case-control (binary)	63926	21982	41944		Kunkle et al. 2019 (PMID 30820047)	0.0128037	0.0766037	0.872749	1.01289	0.871674	1.17697	3.3042	6	0.769811	0.00567939	0.0179889	0.764971	TRUE	1.69228e-66
Within-family BMI -> disease (case-control)	BMI_within_family	Alzheimer's disease	Simple mode	7	140883	Howe et al. 2022 (PMID 35534559)	Case-control (binary)	63926	21982	41944		Kunkle et al. 2019 (PMID 30820047)	-0.0088209	0.0490723	0.863263	0.991218	0.900322	1.09129	3.3042	6	0.769811	0.00567939	0.0179889	0.764971	TRUE	1.69228e-66
Within-family BMI -> disease (case-control)	BMI_within_family	Chronic kidney disease	Inverse variance weighted	10	140883	Howe et al. 2022 (PMID 35534559)	Case-control (binary)	480698	41395	439303		Wuttke et al. 2019 (PMID 31152163)	0.0308116	0.0150357	0.0404393	1.03129	1.00134	1.06214	11.9605	9	0.215543	-0.0101959	0.0110284	0.382261	TRUE	1.02729e-122
Within-family BMI -> disease (case-control)	BMI_within_family	Chronic kidney disease	MR Egger	10	140883	Howe et al. 2022 (PMID 35534559)	Case-control (binary)	480698	41395	439303		Wuttke et al. 2019 (PMID 31152163)	0.0683783	0.0433695	0.153528	1.07077	0.983512	1.16577	11.9605	9	0.215543	-0.0101959	0.0110284	0.382261	TRUE	1.02729e-122
Within-family BMI -> disease (case-control)	BMI_within_family	Chronic kidney disease	Weighted median	10	140883	Howe et al. 2022 (PMID 35534559)	Case-control (binary)	480698	41395	439303		Wuttke et al. 2019 (PMID 31152163)	0.0449976	0.0183179	0.0140307	1.04603	1.00914	1.08426	11.9605	9	0.215543	-0.0101959	0.0110284	0.382261	TRUE	1.02729e-122
Within-family BMI -> disease (case-control)	BMI_within_family	Chronic kidney disease	Weighted mode	10	140883	Howe et al. 2022 (PMID 35534559)	Case-control (binary)	480698	41395	439303		Wuttke et al. 2019 (PMID 31152163)	0.0448079	0.0661431	0.515162	1.04583	0.918666	1.19059	11.9605	9	0.215543	-0.0101959	0.0110284	0.382261	TRUE	1.02729e-122
Within-family BMI -> disease (case-control)	BMI_within_family	Chronic kidney disease	Simple mode	10	140883	Howe et al. 2022 (PMID 35534559)	Case-control (binary)	480698	41395	439303		Wuttke et al. 2019 (PMID 31152163)	-0.0188283	0.0663097	0.782877	0.981348	0.861745	1.11755	11.9605	9	0.215543	-0.0101959	0.0110284	0.382261	TRUE	1.02729e-122
Within-family BMI -> disease (case-control)	BMI_within_family	Colorectal cancer	Inverse variance weighted	7	140883	Howe et al. 2022 (PMID 35534559)	Case-control (binary)	254791	100204	154587		Fernandez-Rozadilla et al. 2023 (PMID 36539618)	0.0208857	0.0124192	0.0926239	1.02111	0.99655	1.04627	7.25673	6	0.297757	-0.00694832	0.00947866	0.496435	TRUE	5.8268e-103
Within-family BMI -> disease (case-control)	BMI_within_family	Colorectal cancer	MR Egger	7	140883	Howe et al. 2022 (PMID 35534559)	Case-control (binary)	254791	100204	154587		Fernandez-Rozadilla et al. 2023 (PMID 36539618)	0.0457737	0.0363293	0.263289	1.04684	0.974889	1.1241	7.25673	6	0.297757	-0.00694832	0.00947866	0.496435	TRUE	5.8268e-103
Within-family BMI -> disease (case-control)	BMI_within_family	Colorectal cancer	Weighted median	7	140883	Howe et al. 2022 (PMID 35534559)	Case-control (binary)	254791	100204	154587		Fernandez-Rozadilla et al. 2023 (PMID 36539618)	0.0144758	0.0148771	0.330541	1.01458	0.985424	1.0446	7.25673	6	0.297757	-0.00694832	0.00947866	0.496435	TRUE	5.8268e-103
Within-family BMI -> disease (case-control)	BMI_within_family	Colorectal cancer	Weighted mode	7	140883	Howe et al. 2022 (PMID 35534559)	Case-control (binary)	254791	100204	154587		Fernandez-Rozadilla et al. 2023 (PMID 36539618)	0.0120201	0.0419342	0.784028	1.01209	0.932234	1.09879	7.25673	6	0.297757	-0.00694832	0.00947866	0.496435	TRUE	5.8268e-103
Within-family BMI -> disease (case-control)	BMI_within_family	Colorectal cancer	Simple mode	7	140883	Howe et al. 2022 (PMID 35534559)	Case-control (binary)	254791	100204	154587		Fernandez-Rozadilla et al. 2023 (PMID 36539618)	0.0220313	0.0259595	0.428614	1.02228	0.971563	1.07564	7.25673	6	0.297757	-0.00694832	0.00947866	0.496435	TRUE	5.8268e-103
Within-family BMI -> disease (case-control)	BMI_within_family	Heart failure	Inverse variance weighted	10	140883	Howe et al. 2022 (PMID 35534559)	Case-control (binary)	1946349	153174	1793175		Henry et al. 2025 (DOI 10.1038/s41588-024-02064-3)	0.0873456	0.0129489	1.52613e-11	1.09127	1.06393	1.11932	31.3213	9	0.000260712	-0.0103899	0.00911241	0.287188	TRUE	3.58914e-123
Within-family BMI -> disease (case-control)	BMI_within_family	Heart failure	MR Egger	10	140883	Howe et al. 2022 (PMID 35534559)	Case-control (binary)	1946349	153174	1793175		Henry et al. 2025 (DOI 10.1038/s41588-024-02064-3)	0.125407	0.0357294	0.00796264	1.13361	1.05694	1.21584	31.3213	9	0.000260712	-0.0103899	0.00911241	0.287188	TRUE	3.58914e-123
Within-family BMI -> disease (case-control)	BMI_within_family	Heart failure	Weighted median	10	140883	Howe et al. 2022 (PMID 35534559)	Case-control (binary)	1946349	153174	1793175		Henry et al. 2025 (DOI 10.1038/s41588-024-02064-3)	0.0675258	0.0126618	9.65911e-08	1.06986	1.04363	1.09674	31.3213	9	0.000260712	-0.0103899	0.00911241	0.287188	TRUE	3.58914e-123
Within-family BMI -> disease (case-control)	BMI_within_family	Heart failure	Weighted mode	10	140883	Howe et al. 2022 (PMID 35534559)	Case-control (binary)	1946349	153174	1793175		Henry et al. 2025 (DOI 10.1038/s41588-024-02064-3)	0.0800532	0.0487811	0.135201	1.08334	0.984563	1.19204	31.3213	9	0.000260712	-0.0103899	0.00911241	0.287188	TRUE	3.58914e-123
Within-family BMI -> disease (case-control)	BMI_within_family	Heart failure	Simple mode	10	140883	Howe et al. 2022 (PMID 35534559)	Case-control (binary)	1946349	153174	1793175		Henry et al. 2025 (DOI 10.1038/s41588-024-02064-3)	0.068982	0.0476575	0.181689	1.07142	0.975869	1.17632	31.3213	9	0.000260712	-0.0103899	0.00911241	0.287188	TRUE	3.58914e-123
Within-family BMI -> disease (case-control)	BMI_within_family	Prostate cancer	Inverse variance weighted	10	140883	Howe et al. 2022 (PMID 35534559)	Case-control (binary)	726828	122188	604640		Wang et al. 2023 (PMID 37945903)	-0.0379854	0.0121167	0.00171875	0.962727	0.940133	0.985864	21.6405	9	0.0100908	0.00642489	0.00906345	0.498533	TRUE	7.38671e-123
Within-family BMI -> disease (case-control)	BMI_within_family	Prostate cancer	MR Egger	10	140883	Howe et al. 2022 (PMID 35534559)	Case-control (binary)	726828	122188	604640		Wang et al. 2023 (PMID 37945903)	-0.0613244	0.0352049	0.119693	0.940518	0.877809	1.00771	21.6405	9	0.0100908	0.00642489	0.00906345	0.498533	TRUE	7.38671e-123
Within-family BMI -> disease (case-control)	BMI_within_family	Prostate cancer	Weighted median	10	140883	Howe et al. 2022 (PMID 35534559)	Case-control (binary)	726828	122188	604640		Wang et al. 2023 (PMID 37945903)	-0.0296828	0.0116867	0.0110889	0.970753	0.94877	0.993246	21.6405	9	0.0100908	0.00642489	0.00906345	0.498533	TRUE	7.38671e-123
Within-family BMI -> disease (case-control)	BMI_within_family	Prostate cancer	Weighted mode	10	140883	Howe et al. 2022 (PMID 35534559)	Case-control (binary)	726828	122188	604640		Wang et al. 2023 (PMID 37945903)	-0.024942	0.0534863	0.652064	0.975366	0.878293	1.08317	21.6405	9	0.0100908	0.00642489	0.00906345	0.498533	TRUE	7.38671e-123
Within-family BMI -> disease (case-control)	BMI_within_family	Prostate cancer	Simple mode	10	140883	Howe et al. 2022 (PMID 35534559)	Case-control (binary)	726828	122188	604640		Wang et al. 2023 (PMID 37945903)	-0.0130051	0.0558645	0.821127	0.987079	0.884706	1.1013	21.6405	9	0.0100908	0.00642489	0.00906345	0.498533	TRUE	7.38671e-123
Within-family BMI -> disease (case-control)	BMI_within_family	Stroke	Inverse variance weighted	10	140883	Howe et al. 2022 (PMID 35534559)	Case-control (binary)	1296908	62100	1234808		Mishra et al. 2022 (PMID 36180795)	0.00907902	0.0106003	0.39173	1.00912	0.988371	1.03031	10.0424	9	0.347062	-0.00123771	0.00818025	0.883481	TRUE	7.01257e-138
Within-family BMI -> disease (case-control)	BMI_within_family	Stroke	MR Egger	10	140883	Howe et al. 2022 (PMID 35534559)	Case-control (binary)	1296908	62100	1234808		Mishra et al. 2022 (PMID 36180795)	0.0136025	0.0319353	0.68138	1.0137	0.95219	1.07917	10.0424	9	0.347062	-0.00123771	0.00818025	0.883481	TRUE	7.01257e-138
Within-family BMI -> disease (case-control)	BMI_within_family	Stroke	Weighted median	10	140883	Howe et al. 2022 (PMID 35534559)	Case-control (binary)	1296908	62100	1234808		Mishra et al. 2022 (PMID 36180795)	0.0147329	0.0144455	0.307779	1.01484	0.986512	1.04399	10.0424	9	0.347062	-0.00123771	0.00818025	0.883481	TRUE	7.01257e-138
Within-family BMI -> disease (case-control)	BMI_within_family	Stroke	Weighted mode	10	140883	Howe et al. 2022 (PMID 35534559)	Case-control (binary)	1296908	62100	1234808		Mishra et al. 2022 (PMID 36180795)	0.026825	0.0440509	0.55761	1.02719	0.942222	1.11982	10.0424	9	0.347062	-0.00123771	0.00818025	0.883481	TRUE	7.01257e-138
Within-family BMI -> disease (case-control)	BMI_within_family	Stroke	Simple mode	10	140883	Howe et al. 2022 (PMID 35534559)	Case-control (binary)	1296908	62100	1234808		Mishra et al. 2022 (PMID 36180795)	0.00254222	0.0430748	0.954227	1.00255	0.921378	1.09086	10.0424	9	0.347062	-0.00123771	0.00818025	0.883481	TRUE	7.01257e-138
Household income -> disease (case-control)	Household	Alzheimer's disease	Inverse variance weighted	37	668288	Kweon et al. 2025 (PMID 39482359)	Case-control (binary)	63926	21982	41944		Kunkle et al. 2019 (PMID 30820047)	-0.257412	0.226705	0.256186	0.77305	0.495715	1.20554	54.5825	36	0.0242486	-0.00476277	0.0143776	0.742421	TRUE	3.5089e-12
Household income -> disease (case-control)	Household	Alzheimer's disease	MR Egger	37	668288	Kweon et al. 2025 (PMID 39482359)	Case-control (binary)	63926	21982	41944		Kunkle et al. 2019 (PMID 30820047)	0.0466438	0.946138	0.960961	1.04775	0.164017	6.69308	54.5825	36	0.0242486	-0.00476277	0.0143776	0.742421	TRUE	3.5089e-12
Household income -> disease (case-control)	Household	Alzheimer's disease	Weighted median	37	668288	Kweon et al. 2025 (PMID 39482359)	Case-control (binary)	63926	21982	41944		Kunkle et al. 2019 (PMID 30820047)	-0.39963	0.288059	0.165344	0.670568	0.381279	1.17935	54.5825	36	0.0242486	-0.00476277	0.0143776	0.742421	TRUE	3.5089e-12
Household income -> disease (case-control)	Household	Alzheimer's disease	Weighted mode	37	668288	Kweon et al. 2025 (PMID 39482359)	Case-control (binary)	63926	21982	41944		Kunkle et al. 2019 (PMID 30820047)	-0.723477	0.661373	0.281264	0.485063	0.132686	1.77325	54.5825	36	0.0242486	-0.00476277	0.0143776	0.742421	TRUE	3.5089e-12
Household income -> disease (case-control)	Household	Alzheimer's disease	Simple mode	37	668288	Kweon et al. 2025 (PMID 39482359)	Case-control (binary)	63926	21982	41944		Kunkle et al. 2019 (PMID 30820047)	-0.592068	0.614938	0.342066	0.553182	0.165738	1.84635	54.5825	36	0.0242486	-0.00476277	0.0143776	0.742421	TRUE	3.5089e-12
Household income -> disease (case-control)	Household	Chronic kidney disease	Inverse variance weighted	38	668288	Kweon et al. 2025 (PMID 39482359)	Case-control (binary)	480698	41395	439303		Wuttke et al. 2019 (PMID 31152163)	-0.0241042	0.120124	0.840963	0.976184	0.771401	1.23533	39.9623	37	0.339922	0.00996402	0.00761049	0.198746	TRUE	6.21711e-135
Household income -> disease (case-control)	Household	Chronic kidney disease	MR Egger	38	668288	Kweon et al. 2025 (PMID 39482359)	Case-control (binary)	480698	41395	439303		Wuttke et al. 2019 (PMID 31152163)	-0.659536	0.499713	0.195223	0.517091	0.194179	1.37699	39.9623	37	0.339922	0.00996402	0.00761049	0.198746	TRUE	6.21711e-135
Household income -> disease (case-control)	Household	Chronic kidney disease	Weighted median	38	668288	Kweon et al. 2025 (PMID 39482359)	Case-control (binary)	480698	41395	439303		Wuttke et al. 2019 (PMID 31152163)	0.00787968	0.168143	0.962622	1.00791	0.72493	1.40135	39.9623	37	0.339922	0.00996402	0.00761049	0.198746	TRUE	6.21711e-135
Household income -> disease (case-control)	Household	Chronic kidney disease	Weighted mode	38	668288	Kweon et al. 2025 (PMID 39482359)	Case-control (binary)	480698	41395	439303		Wuttke et al. 2019 (PMID 31152163)	0.302325	0.384925	0.437213	1.353	0.636273	2.87708	39.9623	37	0.339922	0.00996402	0.00761049	0.198746	TRUE	6.21711e-135
Household income -> disease (case-control)	Household	Chronic kidney disease	Simple mode	38	668288	Kweon et al. 2025 (PMID 39482359)	Case-control (binary)	480698	41395	439303		Wuttke et al. 2019 (PMID 31152163)	0.153959	0.370979	0.680534	1.16644	0.563741	2.4135	39.9623	37	0.339922	0.00996402	0.00761049	0.198746	TRUE	6.21711e-135
Household income -> disease (case-control)	Household	Colorectal cancer	Inverse variance weighted	37	668288	Kweon et al. 2025 (PMID 39482359)	Case-control (binary)	254791	100204	154587		Fernandez-Rozadilla et al. 2023 (PMID 36539618)	-0.163821	0.12461	0.188624	0.848894	0.664941	1.08374	77.9606	36	6.30985e-05	-0.00199512	0.00814571	0.807942	TRUE	3.89675e-57
Household income -> disease (case-control)	Household	Colorectal cancer	MR Egger	37	668288	Kweon et al. 2025 (PMID 39482359)	Case-control (binary)	254791	100204	154587		Fernandez-Rozadilla et al. 2023 (PMID 36539618)	-0.0358632	0.53747	0.94718	0.964772	0.33645	2.76649	77.9606	36	6.30985e-05	-0.00199512	0.00814571	0.807942	TRUE	3.89675e-57
Household income -> disease (case-control)	Household	Colorectal cancer	Weighted median	37	668288	Kweon et al. 2025 (PMID 39482359)	Case-control (binary)	254791	100204	154587		Fernandez-Rozadilla et al. 2023 (PMID 36539618)	-0.186755	0.141276	0.186195	0.829647	0.62898	1.09433	77.9606	36	6.30985e-05	-0.00199512	0.00814571	0.807942	TRUE	3.89675e-57
Household income -> disease (case-control)	Household	Colorectal cancer	Weighted mode	37	668288	Kweon et al. 2025 (PMID 39482359)	Case-control (binary)	254791	100204	154587		Fernandez-Rozadilla et al. 2023 (PMID 36539618)	-0.167594	0.348961	0.633943	0.845697	0.42675	1.67593	77.9606	36	6.30985e-05	-0.00199512	0.00814571	0.807942	TRUE	3.89675e-57
Household income -> disease (case-control)	Household	Colorectal cancer	Simple mode	37	668288	Kweon et al. 2025 (PMID 39482359)	Case-control (binary)	254791	100204	154587		Fernandez-Rozadilla et al. 2023 (PMID 36539618)	-0.13932	0.303657	0.64913	0.869949	0.479751	1.57751	77.9606	36	6.30985e-05	-0.00199512	0.00814571	0.807942	TRUE	3.89675e-57
Household income -> disease (case-control)	Household	Heart failure	Inverse variance weighted	38	668288	Kweon et al. 2025 (PMID 39482359)	Case-control (binary)	1946349	153174	1793175		Henry et al. 2025 (DOI 10.1038/s41588-024-02064-3)	-0.302635	0.0939945	0.00128318	0.738868	0.61455	0.888335	91.0736	37	1.8675e-06	-0.00574766	0.00595668	0.341027	TRUE	2.72212e-224
Household income -> disease (case-control)	Household	Heart failure	MR Egger	38	668288	Kweon et al. 2025 (PMID 39482359)	Case-control (binary)	1946349	153174	1793175		Henry et al. 2025 (DOI 10.1038/s41588-024-02064-3)	0.0635245	0.390964	0.871835	1.06559	0.495214	2.29289	91.0736	37	1.8675e-06	-0.00574766	0.00595668	0.341027	TRUE	2.72212e-224
Household income -> disease (case-control)	Household	Heart failure	Weighted median	38	668288	Kweon et al. 2025 (PMID 39482359)	Case-control (binary)	1946349	153174	1793175		Henry et al. 2025 (DOI 10.1038/s41588-024-02064-3)	-0.234129	0.100299	0.0195789	0.791259	0.650044	0.963152	91.0736	37	1.8675e-06	-0.00574766	0.00595668	0.341027	TRUE	2.72212e-224
Household income -> disease (case-control)	Household	Heart failure	Weighted mode	38	668288	Kweon et al. 2025 (PMID 39482359)	Case-control (binary)	1946349	153174	1793175		Henry et al. 2025 (DOI 10.1038/s41588-024-02064-3)	0.0381797	0.266619	0.88691	1.03892	0.616071	1.75199	91.0736	37	1.8675e-06	-0.00574766	0.00595668	0.341027	TRUE	2.72212e-224
Household income -> disease (case-control)	Household	Heart failure	Simple mode	38	668288	Kweon et al. 2025 (PMID 39482359)	Case-control (binary)	1946349	153174	1793175		Henry et al. 2025 (DOI 10.1038/s41588-024-02064-3)	-0.252204	0.223502	0.266405	0.777086	0.501442	1.20425	91.0736	37	1.8675e-06	-0.00574766	0.00595668	0.341027	TRUE	2.72212e-224
Household income -> disease (case-control)	Household	Prostate cancer	Inverse variance weighted	38	668288	Kweon et al. 2025 (PMID 39482359)	Case-control (binary)	726828	122188	604640		Wang et al. 2023 (PMID 37945903)	0.221555	0.112066	0.0480415	1.24802	1.00191	1.55458	97.7755	37	2.18307e-07	-0.00775994	0.0070699	0.279665	TRUE	8.65413e-143
Household income -> disease (case-control)	Household	Prostate cancer	MR Egger	38	668288	Kweon et al. 2025 (PMID 39482359)	Case-control (binary)	726828	122188	604640		Wang et al. 2023 (PMID 37945903)	0.714284	0.462616	0.131332	2.04272	0.824941	5.05821	97.7755	37	2.18307e-07	-0.00775994	0.0070699	0.279665	TRUE	8.65413e-143
Household income -> disease (case-control)	Household	Prostate cancer	Weighted median	38	668288	Kweon et al. 2025 (PMID 39482359)	Case-control (binary)	726828	122188	604640		Wang et al. 2023 (PMID 37945903)	0.154996	0.103631	0.134742	1.16765	0.953019	1.43063	97.7755	37	2.18307e-07	-0.00775994	0.0070699	0.279665	TRUE	8.65413e-143
Household income -> disease (case-control)	Household	Prostate cancer	Weighted mode	38	668288	Kweon et al. 2025 (PMID 39482359)	Case-control (binary)	726828	122188	604640		Wang et al. 2023 (PMID 37945903)	0.149833	0.254717	0.55995	1.16164	0.705102	1.91378	97.7755	37	2.18307e-07	-0.00775994	0.0070699	0.279665	TRUE	8.65413e-143
Household income -> disease (case-control)	Household	Prostate cancer	Simple mode	38	668288	Kweon et al. 2025 (PMID 39482359)	Case-control (binary)	726828	122188	604640		Wang et al. 2023 (PMID 37945903)	0.141201	0.228111	0.539708	1.15166	0.736462	1.80092	97.7755	37	2.18307e-07	-0.00775994	0.0070699	0.279665	TRUE	8.65413e-143
Household income -> disease (case-control)	Household	Stroke	Inverse variance weighted	38	668288	Kweon et al. 2025 (PMID 39482359)	Case-control (binary)	1296908	62100	1234808		Mishra et al. 2022 (PMID 36180795)	-0.0471206	0.104487	0.652011	0.953972	0.77731	1.17078	51.256	37	0.0596577	-0.00667589	0.00666046	0.322881	TRUE	2.3162e-214
Household income -> disease (case-control)	Household	Stroke	MR Egger	38	668288	Kweon et al. 2025 (PMID 39482359)	Case-control (binary)	1296908	62100	1234808		Mishra et al. 2022 (PMID 36180795)	0.38034	0.439085	0.392111	1.46278	0.618619	3.45888	51.256	37	0.0596577	-0.00667589	0.00666046	0.322881	TRUE	2.3162e-214
Household income -> disease (case-control)	Household	Stroke	Weighted median	38	668288	Kweon et al. 2025 (PMID 39482359)	Case-control (binary)	1296908	62100	1234808		Mishra et al. 2022 (PMID 36180795)	-0.128316	0.128914	0.31956	0.879575	0.683186	1.13242	51.256	37	0.0596577	-0.00667589	0.00666046	0.322881	TRUE	2.3162e-214
Household income -> disease (case-control)	Household	Stroke	Weighted mode	38	668288	Kweon et al. 2025 (PMID 39482359)	Case-control (binary)	1296908	62100	1234808		Mishra et al. 2022 (PMID 36180795)	-0.213432	0.333074	0.525605	0.807807	0.420523	1.55176	51.256	37	0.0596577	-0.00667589	0.00666046	0.322881	TRUE	2.3162e-214
Household income -> disease (case-control)	Household	Stroke	Simple mode	38	668288	Kweon et al. 2025 (PMID 39482359)	Case-control (binary)	1296908	62100	1234808		Mishra et al. 2022 (PMID 36180795)	-0.222068	0.302322	0.467248	0.800861	0.442808	1.44843	51.256	37	0.0596577	-0.00667589	0.00666046	0.322881	TRUE	2.3162e-214
