## Supplementary Table S4 for "Positive-control Mendelian randomization highlights power constraints in disease-mortality GWAS"

### Sheet: SupplementaryTableS4_power_new_
Supplementary Table 4. Power calibration for BMI positive-control, within-family BMI, and household income sensitivity analyses.
exposure	outcome	nSNP	beta_observed	SE_IVW	min_detectable_OR_80pct_power	power_at_OR_1.05	power_at_OR_1.10	power_at_OR_1.20
BMI	Alzheimer's disease (case-control)	785	-0.1297	0.0824	1.2596	0.091	0.2119	0.5999
BMI	Chronic kidney disease (case-control)	878	0.149	0.0293	1.0854	0.3852	0.9028	1
BMI	Colorectal cancer (case-control)	785	0.1115	0.0249	1.0723	0.4998	0.9691	1
BMI	Heart failure (case-control)	876	0.5083	0.0171	1.0491	0.8144	0.9999	1
BMI	Prostate cancer (case-control)	877	-0.1378	0.0277	1.0806	0.4224	0.9313	1
BMI	Stroke (case-control)	877	0.153	0.0218	1.0631	0.6083	0.9919	1
Within-family BMI	Alzheimer's disease (disease mortality)	10	0.0047	0.0329	1.0965	0.3173	0.8261	0.9998
Within-family BMI	Chronic kidney disease (disease mortality)	9	0.0999	0.0532	1.1608	0.1505	0.4331	0.9287
Within-family BMI	Colorectal cancer (disease mortality)	9	-0.0704	0.0397	1.1175	0.2335	0.6713	0.9958
Within-family BMI	Heart failure (disease mortality)	10	0.0561	0.0246	1.0714	0.5084	0.9719	1
Within-family BMI	Prostate cancer (disease mortality)	10	0.0086	0.0387	1.1144	0.2433	0.6936	0.9971
Within-family BMI	Stroke (disease mortality)	9	-0.0153	0.0512	1.1541	0.159	0.4615	0.9457
Within-family BMI	Alzheimer's disease (case-control)	7	-0.0038	0.0243	1.0705	0.5189	0.9751	1
Within-family BMI	Chronic kidney disease (case-control)	10	0.0308	0.015	1.043	0.9006	1	1
Within-family BMI	Colorectal cancer (case-control)	7	0.0209	0.0124	1.0354	0.9755	1	1
Within-family BMI	Heart failure (case-control)	10	0.0873	0.0129	1.0369	0.9647	1	1
Within-family BMI	Prostate cancer (case-control)	10	-0.038	0.0121	1.0345	0.9806	1	1
Within-family BMI	Stroke (case-control)	10	0.0091	0.0106	1.0301	0.9959	1	1
Household income	Alzheimer's disease (case-control)	37	-0.2574	0.2267	1.8873	0.0553	0.0705	0.1267
Household income	Chronic kidney disease (case-control)	38	-0.0241	0.1201	1.4001	0.0691	0.1246	0.3294
Household income	Colorectal cancer (case-control)	37	-0.1638	0.1246	1.4178	0.0677	0.1192	0.31
Household income	Heart failure (case-control)	38	-0.3026	0.094	1.3013	0.0814	0.1736	0.492
Household income	Prostate cancer (case-control)	38	0.2216	0.1121	1.3688	0.072	0.1361	0.3697
Household income	Stroke (case-control)	38	-0.0471	0.1045	1.3401	0.0753	0.1494	0.415
