## Supplementary Table S5 for "Positive-control Mendelian randomization highlights power constraints in disease-mortality GWAS"

### Sheet: Sheet1
Supplementary Table 5. Data sources used for exposure and outcome GWAS.
role	trait	reference	consortium	trait_type	ancestry	Sample size	cases	controls	deaths
Exposure	Body mass index (BMI)	Yengo et al. 2018 (PMID 30124842)	GIANT 2018 meta-analysis	Continuous (1-SD per unit)	European	681275
Exposure	Household income	Kweon et al. 2025 (Nat Hum Behav)	Kweon et al. 2025	Continuous (1-SD per unit)	European	668288
Exposure	Within-family BMI (sibship)	Howe et al. 2022 (PMID 35534559)	Within Family Consortium	Continuous (1-SD per unit; sibship-anchored direct effect)	European	140883
Outcome (mortality)	Alzheimer's disease -- disease-specific mortality	Yang et al. 2025 (PMID 41028524; PMC12513829)	INTERVENE / FinnGen / 7 biobanks meta-analysis	Time-to-event (disease-specific death | diagnosis)	European (meta-analysis)	11980	11980		4352
Outcome (mortality)	Chronic kidney disease -- disease-specific mortality	Yang et al. 2025 (PMID 41028524; PMC12513829)	INTERVENE / FinnGen / 7 biobanks meta-analysis	Time-to-event (disease-specific death | diagnosis)	European (meta-analysis)	32757	32757		1973
Outcome (mortality)	Colorectal cancer -- disease-specific mortality	Yang et al. 2025 (PMID 41028524; PMC12513829)	INTERVENE / FinnGen / 7 biobanks meta-analysis	Time-to-event (disease-specific death | diagnosis)	European (meta-analysis)	20434	20434		4051
Outcome (mortality)	Heart failure -- disease-specific mortality	Yang et al. 2025 (PMID 41028524; PMC12513829)	INTERVENE / FinnGen / 7 biobanks meta-analysis	Time-to-event (disease-specific death | diagnosis)	European (meta-analysis)	102063	102063		7902
Outcome (mortality)	Prostate cancer -- disease-specific mortality	Yang et al. 2025 (PMID 41028524; PMC12513829)	INTERVENE / FinnGen / 7 biobanks meta-analysis	Time-to-event (disease-specific death | diagnosis)	European (meta-analysis)	31668	31668		3496
Outcome (mortality)	Stroke -- disease-specific mortality	Yang et al. 2025 (PMID 41028524; PMC12513829)	INTERVENE / FinnGen / 7 biobanks meta-analysis	Time-to-event (disease-specific death | diagnosis)	European (meta-analysis)	41484	41484		2037
Outcome (case-control)	Alzheimer's disease (clinically diagnosed)	Kunkle et al. 2019 (PMID 30820047)	IGAP Stage 1 (NIAGADS NG00075)	Case-control (binary)	European	63926	21982	41944
Outcome (case-control)	Chronic kidney disease (eGFR<60)	Wuttke et al. 2019 (PMID 31152163)	CKDGen Round 4 (dbGaP phs000930)	Case-control (binary)	European	480698	41395	439303
Outcome (case-control)	Colorectal cancer	Fernandez-Rozadilla et al. 2023 (PMID 36539618)	GWAS Catalog GCST90129505	Case-control (binary)	European + East Asian	254791	100204	154587
Outcome (case-control)	Heart failure	Henry et al. 2025 (DOI 10.1038/s41588-024-02064-3)	HERMES heart failure consortium	Case-control (binary)	European	1946349	153174	1793175
Outcome (case-control)	Prostate cancer	Wang et al. 2023 (PMID 37945903)	GWAS Catalog GCST90274714 (EUR stratum)	Case-control (binary)	European	726828	122188	604640
Outcome (case-control)	Ischaemic stroke	Mishra et al. 2022 (PMID 36180795)	GIGASTROKE (GCST90104541)	Case-control (binary)	European	1296908	62100	1234808
